# A cyclooxygenase-2 associated pro-tumorigenic inflammatory signature predicts outcome after surgery in lung cancer

**DOI:** 10.64898/2026.09.04.26362237

**Authors:** Victoria Fife, Christian P. Bromley, Matthew Roberts, Ian C. H. Lee, Daisy Grainger, Anshuman Chaturvedi, Cong Zhou, Christopher M. Fife, Karen Morris, Ariadna Fuertes Gassio, Sophie Atkinson, Shamilene Sivagnanam, Konjit Betre, Antonn J. Cheeseman, Matthew Crowther, Jonathan C. M. Wan, Takahiro Karasaki, David Millrine, Elaine Kilgour, Nicholas McGranahan, Mariam Jamal-Hanjani, Charles Swanton, TRACERx consortium, Lisa M. Coussens, Philip A. J. Crosbie, Caroline Dive, Santiago Zelenay

## Abstract

With increased lung cancer screening, early-stage diagnoses and recurrences are expected to rise. Identifying the ∼20% of patients with early-stage non-small cell lung cancer (NSCLC), including lung adenocarcinoma (LUAD) and lung squamous cell carcinoma (LUSC), who relapse after curative-intent surgery remains a major clinical challenge. Here, we identify a COX-2-associated pro-tumorigenic inflammatory signature (PTI) in resected tumors as an independent predictor of disease relapse in both LUAD and LUSC, with particular utility within one year after surgery in stage I NSCLC. We developed a clinically compatible workflow for PTI scoring in tumor resections and validated its predictive performance in real-world samples from routine care and screening programs. Spatial immune profiling revealed that PTI^high^ tumors, which swiftly recur, exhibit markedly reduced tumor cell content alongside expanded neutrophil-rich immune-stromal compartments. These findings link COX-2-driven inflammation to early post-surgical recurrence in NSCLC and indicate that PTI may serve as a biomarker for risk stratification to guide imaging surveillance and adjuvant therapy decisions.

**One sentence summary:** A COX-2-linked pro-tumorigenic inflammatory signature measurable in real-world surgical samples predicts relapse in early-stage lung cancer.
