## Supplementary material for "A cyclooxygenase-2 associated pro-tumorigenic inflammatory signature predicts outcome after surgery in lung cancer": Data file S4: Clinical characteristics FFPE cohort

### Sheet: FFPE cohorts
Supplementary Table 4
Clinical characteristics and confounding prognostic clinical factors of the routine care dataset
Characteristic	LUAD (n=51)	LUAD: HR (p-value)	LUSC (n=51)	LUSC: HR (p-value)
Age at surgery – years
Median (range)	70 (46-85)	1.00 (0.70)	68 (50-86)	1.00 (0.87)
Clinical disease stage – number (%)*
I	29 (57)	reference	17 (33)	reference
II	20 (39)	3.1 (0.01)	23 (45)	1.07 (0.89)
III	2 (4)	- (0.99)	11 (22)	2.6 (0.06)
*The TNM Classification of Malignant Tumors, editions 7 or 8, was utilized to determine the clinical stage of the disease.
Clinical characteristics and confounding prognostic clinical factors of the eraly-detection dataset
Characteristic	LUAD (n=30)
Age at surgery – years
Median (range)	71 (61-77)
Clinical disease stage – number (%)*
I	30 (100)
*The TNM Classification of Malignant Tumors, editions 7 or 8, was utilized to determine the clinical stage of the disease.
Endpoint for survival analysis: OS 5-years
