## Supplementary material for "A cyclooxygenase-2 associated pro-tumorigenic inflammatory signature predicts outcome after surgery in lung cancer": Data file S5: Gene signatures used in this study

### Sheet: Gene signatures
Supplementary Table 5
Gene signatures used in this study					COX-IS
PTI	ORACLE	Kratz et al.	TIS	CD8+ T cells	CP	CI
AREG	ANLN	BAG1	CCL5	CD8A	CCL2	CCL5
CXCL1	ASPM	BRCA1	CD27	CXCL10	CSF3	CD8A
CXCL2	CDCA4	CDC6	CD274	CXCL9	CXCL1	CD8B
CXCL5	ERRFI1	CDK2AP1	CD276	GZMA	CXCL2	CXCL10
CXCL6	FURIN	ERBB3	CD8A	GZMB	CXCL8	CXCL11
CXCL8	GOLGA8A	FUT3	CMKLR1	IFNG	IL1A	CXCL9
EREG	ITGA6	IL11	CXCL9	PRF1	IL1B	EOMES
HAS2	JAG1	LCK	CXCR6	TBX21	IL6	GZMA
IL11	LRP12	RND3	HLA-DQA1		PTGS2	GZMB
IL1A	MAFF	SH3BGR	HLA-DRB1		VEGFA	IFNG
IL1B	MRPS17	WNT3A	HLA-E			IL12A
IL6	PLK1		IDO1			IL12B
MMP12	PNP		LAG3			PRF1
NRG1	PPP1R13L		NKG7			STAT1
PTGS2	PRKCA		PDCD1LG2			TBX21
VCAN	PTTG1		PSMB10
	PYGB		STAT1
	RPP25		TIGIT
	SCPEP1
	SLC46A3
	SNX7
	TPBG
	XBP1
