## Supplementary material for "A cyclooxygenase-2 associated pro-tumorigenic inflammatory signature predicts outcome after surgery in lung cancer": Data file S6: mIHC reagents & antibodies

### Sheet: mIHC reagents & anitbodies
Supplementary Table 6
Name of antibody	Company	Clone	Productnumber/-name	Dilution (1 in ..)
CD45	ThermoScientific	H130	14-0459-82	1000
CD3	ThermoScientific	SP7	MA1-90582	300
CD8	FisherScientific (11335093)	SP16	MA5-14548	200
CD68	Abcam	PG-M1	ab783	150
Foxp3	FisherScientific (15247387)	236A/E7	14-4777-82	50
PanCK	Cell Signaling	AE1/AE3	67306S	1000
a-SMA	Dako	1A4	M0851	800
CD20	Abcam	L26	ab9475	750
hELA	R&D	950317	MAB91671	1000
KI67	Sigma-Aldrich	SP6	275R-14	1000
Combined for nuclear staining:
Histon H3	Cell Signaling	D1H2	4499S	300
Nuclear marker	Abcam	NM106	ab215396	100
Other reagents used for mIHC
Antigen retrieval solution: Citrate (pH 6)	Vector Laboratories	Antigen Unmasking Solution, Citrate-Based	H-3300-250
Peroxidase block	Vector Laboratories	BLOXALL Endogenous Blocking Solution, Peroxidase and Alkaline Phosphatase	SP-6000-100
Protein block	Vector Laboratories	10x Casein Solution	SP-5020-250
Protein block	Sigma	Goat serum	G9023-10ML
Protein block	Sigma	Bovine Serum Albumin	A7906-100G
Chromogen	Vector Laboratories	ImmPACT® AEC Substrate Kit, Peroxidase (HRP)	SK-4205
