## Supplementary material for "A cyclooxygenase-2 associated pro-tumorigenic inflammatory signature predicts outcome after surgery in lung cancer": Data file S7: F5D Tumor Size Bin

### Sheet: Sheet1
Supplementary Table 7
F5D Tumor Size Bin
Cells	Tumour nest
Measurement	Cell density
Unit	Counts / mm^2
Negbin model	count ~ PTI_bin * tissue + stage_merged + offset(log(total_area))
tissue	PTI_bin	data.median	data.IQR	predicted.mean	std.error	contrast	contrast.ratio	contrast.p.value
LUAD	Low	9597.71	4171.09	9761.1	641.808	High / Low	0.604296	0.000107615
LUAD	High	5616.83	2606.69	5898.6	656.378	High / Low	0.604296	0.000107615
LUSC	Low	9963.71	4590.17	10184.6	685.501	High / Low	0.694476	0.00469482
LUSC	High	7336.37	3238.07	7072.99	786.984	High / Low	0.694476	0.00469482
Correlation matrix	(Intercept)	PTI_binHigh	tissueLUSC	stage_merged2	PTI_binHigh:tissueLUSC
(Intercept)	1	-0.383276	-0.498106	-0.42722	0.259674
PTI_binHigh	-0.383276	1	0.379563	-0.157863	-0.712249
tissueLUSC	-0.498106	0.379563	1	-0.266726	-0.521328
stage_merged2	-0.42722	-0.157863	-0.266726	1	0.139057
PTI_binHigh:tissueLUSC	0.259674	-0.712249	-0.521328	0.139057	1
Cells	Tumour nest
Measurement	Cell fraction
Unit	Counts / total
Negbin model	count ~ PTI_bin * tissue + stage_merged + offset(log(total_cells))
tissue	PTI_bin	data.median	data.IQR	predicted.mean	std.error	contrast	contrast.ratio	contrast.p.value
LUAD	Low	0.552992	0.325469	0.511965	0.0331055	High / Low	0.665506	0.00145442
LUAD	High	0.279508	0.139392	0.340715	0.0372859	High / Low	0.665506	0.00145442
LUSC	Low	0.631373	0.288166	0.581061	0.0384625	High / Low	0.662288	0.00115812
LUSC	High	0.391934	0.119552	0.384829	0.0421103	High / Low	0.662288	0.00115812
Correlation matrix	(Intercept)	PTI_binHigh	tissueLUSC	stage_merged2	PTI_binHigh:tissueLUSC
(Intercept)	1	-0.383281	-0.498105	-0.427217	0.259674
PTI_binHigh	-0.383281	1	0.379567	-0.157864	-0.712243
tissueLUSC	-0.498105	0.379567	1	-0.26673	-0.521329
stage_merged2	-0.427217	-0.157864	-0.26673	1	0.139058
PTI_binHigh:tissueLUSC	0.259674	-0.712243	-0.521329	0.139058	1
Cells	PanCK
Measurement	Cell density
Unit	Counts / mm^2
Negbin model	count ~ PTI_bin * tissue + stage_merged + offset(log(total_area))
tissue	PTI_bin	data.median	data.IQR	predicted.mean	std.error	contrast	contrast.ratio	contrast.p.value
LUAD	Low	8160.57	4768	8228.49	591.203	High / Low	0.535214	1.09146e-05
LUAD	High	4101.8	2542.61	4404.01	535.521	High / Low	0.535214	1.09146e-05
LUSC	Low	8461.28	3963.22	8929.08	656.716	High / Low	0.641351	0.00162115
LUSC	High	6186.15	2339.94	5726.68	696.271	High / Low	0.641351	0.00162115
Correlation matrix	(Intercept)	PTI_binHigh	tissueLUSC	stage_merged2	PTI_binHigh:tissueLUSC
(Intercept)	1	-0.383268	-0.498106	-0.42722	0.25967
PTI_binHigh	-0.383268	1	0.379554	-0.157858	-0.712255
tissueLUSC	-0.498106	0.379554	1	-0.266728	-0.52132
stage_merged2	-0.42722	-0.157858	-0.266728	1	0.139054
PTI_binHigh:tissueLUSC	0.25967	-0.712255	-0.52132	0.139054	1
Cells	PanCK
Measurement	Cell fraction
Unit	Counts / total
Negbin model	count ~ PTI_bin * tissue + stage_merged + offset(log(total_cells))
tissue	PTI_bin	data.median	data.IQR	predicted.mean	std.error	contrast	contrast.ratio	contrast.p.value
LUAD	Low	0.485352	0.303674	0.433877	0.0311177	High / Low	0.58187	0.000135089
LUAD	High	0.20345	0.0737935	0.25246	0.0306435	High / Low	0.58187	0.000135089
LUSC	Low	0.516651	0.281834	0.509456	0.0374027	High / Low	0.61817	0.000627584
LUSC	High	0.276561	0.145606	0.314931	0.0382224	High / Low	0.61817	0.000627584
Correlation matrix	(Intercept)	PTI_binHigh	tissueLUSC	stage_merged2	PTI_binHigh:tissueLUSC
(Intercept)	1	-0.383273	-0.498104	-0.427217	0.259671
PTI_binHigh	-0.383273	1	0.379559	-0.15786	-0.712249
tissueLUSC	-0.498104	0.379559	1	-0.266732	-0.521322
stage_merged2	-0.427217	-0.15786	-0.266732	1	0.139056
PTI_binHigh:tissueLUSC	0.259671	-0.712249	-0.521322	0.139056	1
