## Supplementary material for "A cyclooxygenase-2 associated pro-tumorigenic inflammatory signature predicts outcome after surgery in lung cancer": Data file S8: F5E KI67 Bin

### Sheet: Sheet1
Supplementary Table 8
F5E KI67 Bin
Cells	PanCK+
Measurement	Cell density
Unit	Counts / mm^2
Negbin mixed model	count ~ PTI_bin * tissue * feature_posneg + stage_merged + offset(log(total_area)) + (1|slide_name)
tissue	PTI_bin	KI67_pos.data.median	KI67_pos.data.IQR	KI67_neg.data.median	KI67_neg.data.IQR	KI67_pos.model.mean	KI67_neg.model.mean	pn_ratio	High / Low	std.error.ratio	z.ratio	p.value	p.adj.fdr
LUAD	Low	349.069	873.132	7657.57	4543.46	629.19	7436.85	0.0846044	1.22471	0.427515	0.580687	0.561452	0.561452
LUAD	High	268.462	361.124	3335.36	1977.67	421.266	4065.65	0.103616	1.22471	0.427515	0.580687	0.561452	0.561452
LUSC	Low	1507.15	2375.3	6684.79	3235.88	2020	7201.54	0.280495	0.683827	0.232453	-1.11803	0.263555	0.527111
LUSC	High	791.689	693.46	5044.39	1989.23	938.01	4890.3	0.19181	0.683827	0.232453	-1.11803	0.263555	0.527111
Correlation matrix (Fixed effect)	(Intercept)	PTI_binHigh	feature_posnegpos	tissueLUSC	stage_merged2	PTI_binHigh:feature_posnegpos	PTI_binHigh:tissueLUSC	feature_posnegpos:tissueLUSC	PTI_binHigh:feature_posnegpos:tissueLUSC
(Intercept)	1	-0.426928	-0.619931	-0.548338	-0.391754	0.341539	0.292086	0.457459	-0.244845
PTI_binHigh	-0.426928	1	0.286281	0.365333	-0.0894945	-0.629156	-0.709081	-0.22138	0.449908
feature_posnegpos	-0.619931	0.286281	1	0.387181	0.131822	-0.496601	-0.19232	-0.702538	0.339318
tissueLUSC	-0.548338	0.365333	0.387181	1	-0.214135	-0.205089	-0.511662	-0.6073	0.303647
stage_merged2	-0.391754	-0.0894945	0.131822	-0.214135	1	-0.0971942	0.084534	-0.082343	0.0794355
PTI_binHigh:feature_posnegpos	0.341539	-0.629156	-0.496601	-0.205089	-0.0971942	1	0.441842	0.371895	-0.71548
PTI_binHigh:tissueLUSC	0.292086	-0.709081	-0.19232	-0.511662	0.084534	0.441842	1	0.312903	-0.632891
feature_posnegpos:tissueLUSC	0.457459	-0.22138	-0.702538	-0.6073	-0.082343	0.371895	0.312903	1	-0.510511
PTI_binHigh:feature_posnegpos:tissueLUSC	-0.244845	0.449908	0.339318	0.303647	0.0794355	-0.71548	-0.632891	-0.510511	1
Cells	SMA+
Measurement	Cell density
Unit	Counts / mm^2
Negbin mixed model	count ~ PTI_bin * tissue * feature_posneg + stage_merged + offset(log(total_area)) + (1|slide_name)
tissue	PTI_bin	KI67_pos.data.median	KI67_pos.data.IQR	KI67_neg.data.median	KI67_neg.data.IQR	KI67_pos.model.mean	KI67_neg.model.mean	pn_ratio	High / Low	std.error.ratio	z.ratio	p.value	p.adj.fdr
LUAD	Low	34.3117	47.0954	2480.1	1772.57	48.6291	2692.73	0.0180594	0.77104	0.196362	-1.02098	0.307264	0.614527
LUAD	High	38.6906	12.711	2429.61	1553.55	41.9731	3014.33	0.0139245	0.77104	0.196362	-1.02098	0.307264	0.614527
LUSC	Low	54.6168	47.249	2161.31	1553.62	55.9238	2196.28	0.025463	1.11383	0.275567	0.435755	0.663014	0.663014
LUSC	High	82.2437	50.6891	3163.44	1905.89	92.3191	3255.08	0.0283616	1.11383	0.275567	0.435755	0.663014	0.663014
Correlation matrix (Fixed effect)	(Intercept)	PTI_binHigh	feature_posnegpos	tissueLUSC	stage_merged2	PTI_binHigh:feature_posnegpos	PTI_binHigh:tissueLUSC	feature_posnegpos:tissueLUSC	PTI_binHigh:feature_posnegpos:tissueLUSC
(Intercept)	1	-0.429283	-0.518744	-0.561162	-0.382293	0.280145	0.296123	0.383065	-0.20171
PTI_binHigh	-0.429283	1	0.268354	0.382676	-0.116974	-0.535911	-0.713271	-0.196431	0.38455
feature_posnegpos	-0.518744	0.268354	1	0.364509	0.0682619	-0.536455	-0.192685	-0.725062	0.381731
tissueLUSC	-0.561162	0.382676	0.364509	1	-0.213356	-0.194658	-0.522864	-0.522076	0.273388
stage_merged2	-0.382293	-0.116974	0.0682619	-0.213356	1	-0.0409967	0.106053	-0.0536539	0.030716
PTI_binHigh:feature_posnegpos	0.280145	-0.535911	-0.536455	-0.194658	-0.0409967	1	0.381636	0.389184	-0.716379
PTI_binHigh:tissueLUSC	0.296123	-0.713271	-0.192685	-0.522864	0.106053	0.381636	1	0.274429	-0.540095
feature_posnegpos:tissueLUSC	0.383065	-0.196431	-0.725062	-0.522076	-0.0536539	0.389184	0.274429	1	-0.525043
PTI_binHigh:feature_posnegpos:tissueLUSC	-0.20171	0.38455	0.381731	0.273388	0.030716	-0.716379	-0.540095	-0.525043	1
