## Supplementary material for "A cyclooxygenase-2 associated pro-tumorigenic inflammatory signature predicts outcome after surgery in lung cancer": Data file S9: F5F KI67 Regression

### Sheet: Sheet1
Supplementary Table 9
F5F KI67 Regression
Cells	PanCK+
Measurement	Cell density
Unit	Counts / mm^2
Main predictor (x)	PTI
Negbin mixed model	count ~ x * tissue * feature_posneg + stage_merged + offset(log(total_area)) + (1|slide)
Conditional R2	0.181039085629588
Marginal R2	0.165857540055125
tissue	feature_posneg	x.trend	std.error	p.value	conf.low	conf.high
LUAD	neg	-0.350852	0.13565	0.00969681	-0.616721	-0.0849836
LUAD	pos	-0.0499111	0.163089	0.759577	-0.369559	0.269737
LUSC	neg	-0.181182	0.114211	0.112654	-0.405031	0.0426677
LUSC	pos	-0.410195	0.117332	0.000472251	-0.640162	-0.180229
Correlation matrix (Fixed effect)	(Intercept)	x	feature_posnegpos	tissueLUSC	stage_merged2	x:feature_posnegpos	x:tissueLUSC	feature_posnegpos:tissueLUSC	x:feature_posnegpos:tissueLUSC
(Intercept)	1	-0.990216	-0.574671	-0.7471	-0.029853	0.570178	0.757794	0.449272	-0.453382
x	-0.990216	1	0.566538	0.744274	-0.0361901	-0.572368	-0.764729	-0.444473	0.456248
feature_posnegpos	-0.574671	0.566538	1	0.42592	0.0409547	-0.99216	-0.432139	-0.77991	0.78791
tissueLUSC	-0.7471	0.744274	0.42592	1	-0.0399237	-0.42495	-0.990884	-0.597211	0.591036
stage_merged2	-0.029853	-0.0361901	0.0409547	-0.0399237	1	-0.0277419	0.0141228	-0.0167771	0.00991609
x:feature_posnegpos	0.570178	-0.572368	-0.99216	-0.42495	-0.0277419	1	0.437837	0.776291	-0.79562
x:tissueLUSC	0.757794	-0.764729	-0.432139	-0.990884	0.0141228	0.437837	1	0.592335	-0.5967
feature_posnegpos:tissueLUSC	0.449272	-0.444473	-0.77991	-0.597211	-0.0167771	0.776291	0.592335	1	-0.991816
x:feature_posnegpos:tissueLUSC	-0.453382	0.456248	0.78791	0.591036	0.00991609	-0.79562	-0.5967	-0.991816	1
Cells	SMA+
Measurement	Cell density
Unit	Counts / mm^2
Main predictor (x)	PTI
Negbin mixed model	count ~ x * tissue * feature_posneg + stage_merged + offset(log(total_area)) + (1|slide)
Conditional R2	0.377896739003379
Marginal R2	0.362410846544832
tissue	feature_posneg	x.trend	std.error	p.value	conf.low	conf.high
LUAD	neg	0.0959543	0.112589	0.394072	-0.124715	0.316624
LUAD	pos	0.16921	0.136269	0.214335	-0.0978726	0.436292
LUSC	neg	0.30819	0.0960538	0.00133423	0.119928	0.496452
LUSC	pos	0.328928	0.0962514	0.000632249	0.140279	0.517578
Correlation matrix (Fixed effect)	(Intercept)	x	feature_posnegpos	tissueLUSC	stage_merged2	x:feature_posnegpos	x:tissueLUSC	feature_posnegpos:tissueLUSC	x:feature_posnegpos:tissueLUSC
(Intercept)	1	-0.989525	-0.47111	-0.741853	-0.0272135	0.467979	0.752319	0.371486	-0.374797
x	-0.989525	1	0.465336	0.739999	-0.0422516	-0.470745	-0.760922	-0.368179	0.378268
feature_posnegpos	-0.47111	0.465336	1	0.349611	0.0179572	-0.993281	-0.353932	-0.78629	0.794178
tissueLUSC	-0.741853	0.739999	0.349611	1	-0.0649204	-0.347802	-0.990671	-0.510213	0.504442
stage_merged2	-0.0272135	-0.0422516	0.0179572	-0.0649204	1	-0.0107569	0.0412617	0.00424161	-0.00966187
x:feature_posnegpos	0.467979	-0.470745	-0.993281	-0.347802	-0.0107569	1	0.358078	0.781627	-0.80005
x:tissueLUSC	0.752319	-0.760922	-0.353932	-0.990671	0.0412617	0.358078	1	0.505191	-0.508785
feature_posnegpos:tissueLUSC	0.371486	-0.368179	-0.78629	-0.510213	0.00424161	0.781627	0.505191	1	-0.991971
x:feature_posnegpos:tissueLUSC	-0.374797	0.378268	0.794178	0.504442	-0.00966187	-0.80005	-0.508785	-0.991971	1
