## Supplementary material for "A cyclooxygenase-2 associated pro-tumorigenic inflammatory signature predicts outcome after surgery in lung cancer": Data fileS10: F6A Immune Bin

### Sheet: Sheet1
Supplementary Table 10
F6A Immune Bin
Cells	All CD45+ cells
Measurement	Cell density
Unit	Counts / mm^2
Negbin model	count ~ PTI_bin * tissue + stage_merged + offset(log(total_area))
celltype	tissue	PTI_bin	data.median	data.IQR	predicted.mean	std.error	contrast	contrast.ratio	contrast.p.value
CD45+ cells	LUAD	High	7753.64	3266.29	8036.28	1127.78	High / Low	1.52414	0.0101935
CD45+ cells	LUAD	Low	4495.09	4039.5	5272.68	437.288	High / Low	1.52414	0.0101935
CD45+ cells	LUSC	High	6619.97	2524.81	6498.71	911.989	High / Low	1.58417	0.00467659
CD45+ cells	LUSC	Low	3785.56	2893.25	4102.27	348.28	High / Low	1.58417	0.00467659
Correlation matrix	(Intercept)	PTI_binHigh	tissueLUSC	stage_merged2	PTI_binHigh:tissueLUSC
(Intercept)	1	-0.38332	-0.498107	-0.427218	0.259697
PTI_binHigh	-0.38332	1	0.379601	-0.157883	-0.712225
tissueLUSC	-0.498107	0.379601	1	-0.266712	-0.521375
stage_merged2	-0.427218	-0.157883	-0.266712	1	0.139062
PTI_binHigh:tissueLUSC	0.259697	-0.712225	-0.521375	0.139062	1
Cells	Separated CD45+ cells
Measurement	Cell density
Unit	Counts / mm^2
Negbin mixed model	count ~ PTI_bin * tissue * celltype + stage_merged + offset(log(total_area))
celltype	tissue	PTI_bin	data.median	data.IQR	predicted.mean	std.error	contrast	contrast.ratio	contrast.p.value	contrast.p.adj.sidak
B cells	LUAD	High	508.7	290.131	614.231	144.523	High / Low	1.13046	0.655322	0.999997
B cells	LUAD	Low	379.325	757.511	543.345	76.3821	High / Low	1.13046	0.655322	0.999997
B cells	LUSC	High	438.452	325.37	532.851	124.578	High / Low	1.49938	0.137777	0.831175
B cells	LUSC	Low	212.785	477.803	355.38	50.9228	High / Low	1.49938	0.137777	0.831175
CD8+ T cells	LUAD	High	1287.96	926.908	1243.13	289.544	High / Low	1.50378	0.132439	0.818198
CD8+ T cells	LUAD	Low	752.591	912.764	826.674	113.365	High / Low	1.50378	0.132439	0.818198
CD8+ T cells	LUSC	High	881.787	1291.7	987.118	231.286	High / Low	1.23421	0.438183	0.999011
CD8+ T cells	LUSC	Low	839.549	883.968	799.798	111.421	High / Low	1.23421	0.438183	0.999011
Macrophages	LUAD	High	1107.85	480.241	1086.57	252.448	High / Low	1.49218	0.139449	0.835063
Macrophages	LUAD	Low	681.516	513.745	728.172	100.188	High / Low	1.49218	0.139449	0.835063
Macrophages	LUSC	High	846.204	116.026	814.717	188.662	High / Low	1.8302	0.0248365	0.260515
Macrophages	LUSC	Low	402.479	341.284	445.151	62.0552	High / Low	1.8302	0.0248365	0.260515
Neutrophils	LUAD	High	127.962	280.405	361.287	94.1264	High / Low	2.87703	0.000675345	0.0080741
Neutrophils	LUAD	Low	66.1171	73.5837	125.576	21.1309	High / Low	2.87703	0.000675345	0.0080741
Neutrophils	LUSC	High	428.699	1217.06	883.913	243.547	High / Low	5.49581	1.52242e-07	1.8269e-06
Neutrophils	LUSC	Low	71.8026	203.021	160.834	27.7729	High / Low	5.49581	1.52242e-07	1.8269e-06
T helper cells	LUAD	High	1185.48	540.436	1113.24	257.563	High / Low	1.27303	0.37002	0.996092
T helper cells	LUAD	Low	754.655	852.321	874.478	119.386	High / Low	1.27303	0.37002	0.996092
T helper cells	LUSC	High	831.679	549.144	836.48	193.333	High / Low	1.50671	0.126909	0.803793
T helper cells	LUSC	Low	690.763	513.463	555.168	77.0132	High / Low	1.50671	0.126909	0.803793
Tregs	LUAD	High	233.2	353.454	348.363	81.3792	High / Low	1.36625	0.250848	0.968751
Tregs	LUAD	Low	215.937	234.878	254.978	35.0137	High / Low	1.36625	0.250848	0.968751
Tregs	LUSC	High	386.32	180.532	386.846	89.6292	High / Low	1.43672	0.178371	0.905353
Tregs	LUSC	Low	239.693	211.973	269.256	37.5012	High / Low	1.43672	0.178371	0.905353
Correlation matrix (fixed effect)	(Intercept)	PTI_binHigh	tissueLUSC	stage_merged2	PTI_binHigh:tissueLUSC	celltypeMacrophages	celltypeB cells	celltypeCD8+ T cells	celltypeT helper cells	celltypeTregs	PTI_binHigh:celltypeMacrophages	PTI_binHigh:celltypeB cells	PTI_binHigh:celltypeCD8+ T cells	PTI_binHigh:celltypeT helper cells	PTI_binHigh:celltypeTregs	tissueLUSC:celltypeMacrophages	tissueLUSC:celltypeB cells	tissueLUSC:celltypeCD8+ T cells	tissueLUSC:celltypeT helper cells	tissueLUSC:celltypeTregs	PTI_binHigh:tissueLUSC:celltypeMacrophages	PTI_binHigh:tissueLUSC:celltypeB cells	PTI_binHigh:tissueLUSC:celltypeCD8+ T cells	PTI_binHigh:tissueLUSC:celltypeT helper cells	PTI_binHigh:tissueLUSC:celltypeTregs
(Intercept)	1	-0.495757	-0.638105	-0.234817	0.340588	-0.680061	-0.673118	-0.688359	-0.685469	-0.686155	0.357924	0.35218	0.364026	0.360461	0.362718	0.477029	0.475425	0.483249	0.481823	0.484826	-0.248492	-0.250277	-0.251204	-0.251788	-0.254553
PTI_binHigh	-0.495757	1	0.386423	-0.110687	-0.692288	0.378615	0.380113	0.381842	0.38221	0.382365	-0.670219	-0.668663	-0.669002	-0.672063	-0.669531	-0.26479	-0.261838	-0.264057	-0.264753	-0.264488	0.465486	0.471447	0.460926	0.466361	0.463857
tissueLUSC	-0.638105	0.386423	1	-0.140077	-0.539396	0.487915	0.485642	0.490352	0.491571	0.491181	-0.258029	-0.259677	-0.26177	-0.263055	-0.261879	-0.701273	-0.696994	-0.705241	-0.705976	-0.704875	0.368497	0.376671	0.372569	0.375485	0.373582
stage_merged2	-0.234817	-0.110687	-0.140077	1	0.0843143	-0.0164545	-0.0233756	-0.00446357	-0.0154476	-0.0123392	0.011352	0.0292027	0.00930597	0.0218247	0.0128738	0.00284671	-0.00465884	-0.0122961	-0.00486956	-0.0157041	-0.00577525	-0.0151383	-0.00340254	-0.0087228	0.00259947
PTI_binHigh:tissueLUSC	0.340588	-0.692288	-0.539396	0.0843143	1	-0.2615	-0.263194	-0.263886	-0.264115	-0.264284	0.463599	0.462946	0.46278	0.464965	0.463109	0.377731	0.375161	0.379321	0.379548	0.379387	-0.68452	-0.675931	-0.684498	-0.684851	-0.6842
celltypeMacrophages	-0.680061	0.378615	0.487915	-0.0164545	-0.2615	1	0.626666	0.637984	0.636565	0.638893	-0.527335	-0.331161	-0.338431	-0.337309	-0.338724	-0.698344	-0.438081	-0.444354	-0.44381	-0.445662	0.365364	0.234139	0.232695	0.234026	0.234953
celltypeB cells	-0.673118	0.380113	0.485642	-0.0233756	-0.263194	0.626666	1	0.634417	0.635516	0.631306	-0.333885	-0.533356	-0.339882	-0.340438	-0.337577	-0.439093	-0.696171	-0.441322	-0.442783	-0.44048	0.232269	0.376333	0.234476	0.236551	0.234311
celltypeCD8+ T cells	-0.688359	0.381842	0.490352	-0.00446357	-0.263886	0.637984	0.634417	1	0.648204	0.649134	-0.337381	-0.336652	-0.532625	-0.344826	-0.345275	-0.446034	-0.442801	-0.696518	-0.452038	-0.453224	0.234041	0.237836	0.366843	0.239489	0.239738
celltypeT helper cells	-0.685469	0.38221	0.491571	-0.0154476	-0.264115	0.636565	0.635516	0.648204	1	0.647673	-0.335894	-0.336719	-0.344628	-0.531599	-0.344044	-0.44459	-0.443755	-0.451387	-0.697261	-0.451884	0.23277	0.237934	0.237151	0.369098	0.238713
celltypeTregs	-0.686155	0.382365	0.491181	-0.0123392	-0.264284	0.638893	0.631306	0.649134	0.647673	1	-0.33771	-0.334974	-0.345572	-0.344501	-0.531952	-0.446521	-0.440559	-0.45202	-0.451552	-0.698066	0.234205	0.236633	0.237925	0.239196	0.369294
PTI_binHigh:celltypeMacrophages	0.357924	-0.670219	-0.258029	0.011352	0.463599	-0.527335	-0.333885	-0.337381	-0.335894	-0.33771	1	0.600689	0.604251	0.608204	0.610133	0.369709	0.231622	0.23461	0.234	0.235722	-0.694597	-0.423966	-0.416632	-0.422645	-0.423753
PTI_binHigh:celltypeB cells	0.35218	-0.668663	-0.259677	0.0292027	0.462946	-0.331161	-0.533356	-0.336652	-0.336719	-0.334974	0.600689	1	0.604385	0.605707	0.599399	0.233244	0.369376	0.233622	0.234209	0.23351	-0.417974	-0.705659	-0.417045	-0.42098	-0.416201
PTI_binHigh:celltypeCD8+ T cells	0.364026	-0.669002	-0.26177	0.00930597	0.46278	-0.338431	-0.339882	-0.532625	-0.344628	-0.345572	0.604251	0.604385	1	0.611646	0.606633	0.237715	0.23571	0.370611	0.240112	0.24128	-0.420009	-0.426551	-0.68932	-0.425074	-0.42136
PTI_binHigh:celltypeT helper cells	0.360461	-0.672063	-0.263055	0.0218247	0.464965	-0.337309	-0.340438	-0.344826	-0.531599	-0.344501	0.608204	0.605707	0.611646	1	0.609309	0.236734	0.235937	0.239627	0.370328	0.240215	-0.422673	-0.427442	-0.421708	-0.694767	-0.423064
PTI_binHigh:celltypeTregs	0.362718	-0.669531	-0.261879	0.0128738	0.463109	-0.338724	-0.337577	-0.345275	-0.344044	-0.531952	0.610133	0.599399	0.606633	0.609309	1	0.237685	0.234266	0.240104	0.239669	0.371332	-0.423959	-0.423072	-0.418233	-0.423385	-0.694507
tissueLUSC:celltypeMacrophages	0.477029	-0.26479	-0.701273	0.00284671	0.377731	-0.698344	-0.439093	-0.446034	-0.44459	-0.446521	0.369709	0.233244	0.237715	0.236734	0.237685	1	0.631946	0.643486	0.643297	0.644304	-0.525297	-0.339795	-0.339179	-0.341161	-0.341057
tissueLUSC:celltypeB cells	0.475425	-0.261838	-0.696994	-0.00465884	0.375161	-0.438081	-0.696171	-0.442801	-0.443755	-0.440559	0.231622	0.369376	0.23571	0.235937	0.234266	0.631946	1	0.642299	0.644171	0.638838	-0.331723	-0.537297	-0.338248	-0.341331	-0.337977
tissueLUSC:celltypeCD8+ T cells	0.483249	-0.264057	-0.705241	-0.0122961	0.379321	-0.444354	-0.441322	-0.696518	-0.451387	-0.45202	0.23461	0.233622	0.370611	0.239627	0.240104	0.643486	0.642299	1	0.654607	0.655915	-0.337523	-0.344613	-0.526446	-0.346555	-0.346818
tissueLUSC:celltypeT helper cells	0.481823	-0.264753	-0.705976	-0.00486956	0.379548	-0.44381	-0.442783	-0.452038	-0.697261	-0.451552	0.234	0.234209	0.240112	0.370328	0.239669	0.643297	0.644171	0.654607	1	0.653894	-0.337205	-0.345478	-0.344213	-0.529544	-0.345621
tissueLUSC:celltypeTregs	0.484826	-0.264488	-0.704875	-0.0157041	0.379387	-0.445662	-0.44048	-0.453224	-0.451884	-0.698066	0.235722	0.23351	0.24128	0.240215	0.371332	0.644304	0.638838	0.655915	0.653894	1	-0.338252	-0.343035	-0.345408	-0.346446	-0.529137
PTI_binHigh:tissueLUSC:celltypeMacrophages	-0.248492	0.465486	0.368497	-0.00577525	-0.68452	0.365364	0.232269	0.234041	0.23277	0.234205	-0.694597	-0.417974	-0.420009	-0.422673	-0.423959	-0.525297	-0.331723	-0.337523	-0.337205	-0.338252	1	0.609268	0.621419	0.622568	0.625303
PTI_binHigh:tissueLUSC:celltypeB cells	-0.250277	0.471447	0.376671	-0.0151383	-0.675931	0.234139	0.376333	0.237836	0.237934	0.236633	-0.423966	-0.705659	-0.426551	-0.427442	-0.423072	-0.339795	-0.537297	-0.344613	-0.345478	-0.343035	0.609268	1	0.612385	0.613718	0.609134
PTI_binHigh:tissueLUSC:celltypeCD8+ T cells	-0.251204	0.460926	0.372569	-0.00340254	-0.684498	0.232695	0.234476	0.366843	0.237151	0.237925	-0.416632	-0.417045	-0.68932	-0.421708	-0.418233	-0.339179	-0.338248	-0.526446	-0.344213	-0.345408	0.621419	0.612385	1	0.627011	0.623783
PTI_binHigh:tissueLUSC:celltypeT helper cells	-0.251788	0.466361	0.375485	-0.0087228	-0.684851	0.234026	0.236551	0.239489	0.369098	0.239196	-0.422645	-0.42098	-0.425074	-0.694767	-0.423385	-0.341161	-0.341331	-0.346555	-0.529544	-0.346446	0.622568	0.613718	0.627011	1	0.623879
PTI_binHigh:tissueLUSC:celltypeTregs	-0.254553	0.463857	0.373582	0.00259947	-0.6842	0.234953	0.234311	0.239738	0.238713	0.369294	-0.423753	-0.416201	-0.42136	-0.423064	-0.694507	-0.341057	-0.337977	-0.346818	-0.345621	-0.529137	0.625303	0.609134	0.623783	0.623879	1
