## Supplementary material for "A cyclooxygenase-2 associated pro-tumorigenic inflammatory signature predicts outcome after surgery in lung cancer": Data file S11: F6B and SF7C Immune Region Regression

### Sheet: Sheet1
Supplementary Table 11
F6B and SF7C Immune Region Regression
Cells	All CD45+ cells
Measurement	Cell density
Unit	Counts / mm^2
Main predictor (x)	PTI
Negbin mixed model	count ~ x * tissue * region + stage_merged + offset(log(total_area)) + (1|slide)
Conditional R2	0.177626102017908
Marginal R2	0.163456290310527
celltype	tissue	region	x.trend	std.error	p.value	conf.low	conf.high
CD45+ cells	LUAD	Stroma	0.0291902	0.0941001	0.756406	-0.155243	0.213623
CD45+ cells	LUAD	Tumour	0.37539	0.0952752	8.1463e-05	0.188654	0.562126
CD45+ cells	LUSC	Stroma	0.0223109	0.0769185	0.771771	-0.128446	0.173068
CD45+ cells	LUSC	Tumour	0.345739	0.0744278	3.39597e-06	0.199863	0.491615
Correlation matrix (fixed effect)	(Intercept)	x	classifierTumour	tissueLUSC	stage_merged2	x:classifierTumour	x:tissueLUSC	classifierTumour:tissueLUSC	x:classifierTumour:tissueLUSC
(Intercept)	1	-0.991045	-0.588528	-0.75675	-0.0455049	0.585515	0.767844	0.453345	-0.45964
x	-0.991045	1	0.583956	0.753607	-0.0143881	-0.589109	-0.774154	-0.450294	0.462748
classifierTumour	-0.588528	0.583956	1	0.444725	0.0133651	-0.992689	-0.451175	-0.765721	0.776168
tissueLUSC	-0.75675	0.753607	0.444725	1	-0.0266872	-0.442689	-0.991094	-0.597077	0.591969
stage_merged2	-0.0455049	-0.0143881	0.0133651	-0.0266872	1	-0.0161897	0.000941813	-0.00115235	0.0072074
x:classifierTumour	0.585515	-0.589109	-0.992689	-0.442689	-0.0161897	1	0.45552	0.761673	-0.782984
x:tissueLUSC	0.767844	-0.774154	-0.451175	-0.991094	0.000941813	0.45552	1	0.591986	-0.597229
classifierTumour:tissueLUSC	0.453345	-0.450294	-0.765721	-0.597077	-0.00115235	0.761673	0.591986	1	-0.991168
x:classifierTumour:tissueLUSC	-0.45964	0.462748	0.776168	0.591969	0.0072074	-0.782984	-0.597229	-0.991168	1
Cells	Separated CD45+ cells
Measurement	Cell density
Unit	Counts / mm^2
Main predictor (x)	PTI
Negbin mixed model	count ~ x * tissue * celltype * region + stage_merged + offset(log(total_area)) + (1|slide)
Conditional R2	0.177102817728586
Marginal R2	0.157339172082549
celltype	tissue	region	x.trend	std.error	p.value	conf.low	conf.high
B cells	LUAD	Stroma	-0.201779	0.156715	0.1979	-0.508934	0.105376
B cells	LUAD	Tumour	0.241929	0.151846	0.111102	-0.0556827	0.539541
B cells	LUSC	Stroma	0.157795	0.131792	0.23119	-0.100513	0.416102
B cells	LUSC	Tumour	0.390443	0.133008	0.00333038	0.129751	0.651134
CD8+ T cells	LUAD	Stroma	-0.0336723	0.158248	0.831497	-0.343832	0.276488
CD8+ T cells	LUAD	Tumour	0.437411	0.169779	0.00998482	0.10465	0.770172
CD8+ T cells	LUSC	Stroma	-0.0820736	0.121832	0.500526	-0.32086	0.156712
CD8+ T cells	LUSC	Tumour	0.0360932	0.121703	0.766797	-0.20244	0.274627
Macrophages	LUAD	Stroma	0.147227	0.170486	0.387823	-0.186919	0.481372
Macrophages	LUAD	Tumour	0.280932	0.148431	0.0584009	-0.00998751	0.571851
Macrophages	LUSC	Stroma	-0.0769421	0.120483	0.523076	-0.313085	0.159201
Macrophages	LUSC	Tumour	0.366732	0.112594	0.00112552	0.146052	0.587413
Neutrophils	LUAD	Stroma	0.410672	0.155914	0.0084394	0.105086	0.716258
Neutrophils	LUAD	Tumour	0.983654	0.154956	2.18187e-10	0.679946	1.28736
Neutrophils	LUSC	Stroma	0.952375	0.154804	7.64405e-10	0.648965	1.25578
Neutrophils	LUSC	Tumour	1.49977	0.165581	1.33356e-19	1.17524	1.8243
T helper cells	LUAD	Stroma	-0.177607	0.149213	0.233933	-0.470059	0.114846
T helper cells	LUAD	Tumour	0.155848	0.163384	0.340145	-0.164378	0.476074
T helper cells	LUSC	Stroma	-0.0229159	0.122667	0.851807	-0.263339	0.217507
T helper cells	LUSC	Tumour	0.15796	0.120693	0.190608	-0.0785928	0.394513
Tregs	LUAD	Stroma	0.00382516	0.153084	0.980065	-0.296213	0.303863
Tregs	LUAD	Tumour	0.298957	0.155659	0.054784	-0.00612966	0.604043
Tregs	LUSC	Stroma	-0.0803109	0.126656	0.526024	-0.328552	0.16793
Tregs	LUSC	Tumour	0.4331	0.126827	0.000638097	0.184523	0.681676
Correlation matrix (fixed effect)	(Intercept)	x	classifierTumour	tissueLUSC	stage_merged2	x:classifierTumour	x:tissueLUSC	classifierTumour:tissueLUSC	x:classifierTumour:tissueLUSC	celltypeMacrophages	celltypeB cells	celltypeCD8+ T cells	celltypeT helper cells	celltypeTregs	x:celltypeMacrophages	x:celltypeB cells	x:celltypeCD8+ T cells	x:celltypeT helper cells	x:celltypeTregs	classifierTumour:celltypeMacrophages	classifierTumour:celltypeB cells	classifierTumour:celltypeCD8+ T cells	classifierTumour:celltypeT helper cells	classifierTumour:celltypeTregs	tissueLUSC:celltypeMacrophages	tissueLUSC:celltypeB cells	tissueLUSC:celltypeCD8+ T cells	tissueLUSC:celltypeT helper cells	tissueLUSC:celltypeTregs	x:classifierTumour:celltypeMacrophages	x:classifierTumour:celltypeB cells	x:classifierTumour:celltypeCD8+ T cells	x:classifierTumour:celltypeT helper cells	x:classifierTumour:celltypeTregs	x:tissueLUSC:celltypeMacrophages	x:tissueLUSC:celltypeB cells	x:tissueLUSC:celltypeCD8+ T cells	x:tissueLUSC:celltypeT helper cells	x:tissueLUSC:celltypeTregs	classifierTumour:tissueLUSC:celltypeMacrophages	classifierTumour:tissueLUSC:celltypeB cells	classifierTumour:tissueLUSC:celltypeCD8+ T cells	classifierTumour:tissueLUSC:celltypeT helper cells	classifierTumour:tissueLUSC:celltypeTregs	x:classifierTumour:tissueLUSC:celltypeMacrophages	x:classifierTumour:tissueLUSC:celltypeB cells	x:classifierTumour:tissueLUSC:celltypeCD8+ T cells	x:classifierTumour:tissueLUSC:celltypeT helper cells	x:classifierTumour:tissueLUSC:celltypeTregs
(Intercept)	1	-0.98957	-0.609301	-0.69744	-0.00996676	0.605334	0.702711	0.406072	-0.408728	-0.60036	-0.627985	-0.628441	-0.652322	-0.644511	0.59178	0.619307	0.619708	0.644063	0.636123	0.42055	0.437149	0.411895	0.425547	0.436535	0.450365	0.449593	0.458817	0.469048	0.463154	-0.414859	-0.430762	-0.405877	-0.420164	-0.430962	-0.451744	-0.45222	-0.460342	-0.471575	-0.465578	-0.305162	-0.305125	-0.299675	-0.304998	-0.308487	0.306013	0.306109	0.300089	0.306007	0.309726
x	-0.98957	1	0.600853	0.691835	-0.0313014	-0.609157	-0.710096	-0.400085	0.410978	0.594389	0.622495	0.621578	0.645518	0.637675	-0.597929	-0.626713	-0.625657	-0.65042	-0.642291	-0.414611	-0.431302	-0.405956	-0.419934	-0.430782	-0.446011	-0.445699	-0.454008	-0.464237	-0.458285	0.417499	0.433594	0.408215	0.423045	0.433852	0.456565	0.457746	0.465017	0.476351	0.470194	0.300547	0.301078	0.29512	0.300666	0.304132	-0.307673	-0.308188	-0.301622	-0.30781	-0.311515
classifierTumour	-0.609301	0.600853	1	0.425378	-0.00809556	-0.990058	-0.426498	-0.665318	0.667431	0.45169	0.472576	0.475855	0.492046	0.487329	-0.443801	-0.464877	-0.468272	-0.484726	-0.479617	-0.68239	-0.701606	-0.67372	-0.694969	-0.700953	-0.338553	-0.338224	-0.347253	-0.353606	-0.349917	0.671056	0.689167	0.661734	0.683536	0.689208	0.338522	0.339332	0.347666	0.354708	0.350756	0.493848	0.488724	0.489178	0.497034	0.494263	-0.493964	-0.488891	-0.488495	-0.497001	-0.494482
tissueLUSC	-0.69744	0.691835	0.425378	1	-0.0319328	-0.422676	-0.990107	-0.608653	0.604696	0.419266	0.439104	0.439446	0.455935	0.450516	-0.413453	-0.4331	-0.433517	-0.45034	-0.444795	-0.293299	-0.30542	-0.287607	-0.297038	-0.305022	-0.665685	-0.667921	-0.682902	-0.693942	-0.685245	0.28948	0.301071	0.283553	0.293397	0.301244	0.657011	0.660552	0.67479	0.6867	0.677964	0.459141	0.454058	0.450775	0.457668	0.459712	-0.454054	-0.449544	-0.445675	-0.452967	-0.455329
stage_merged2	-0.00996676	-0.0313014	-0.00809556	-0.0319328	1	0.0100888	0.0201126	-0.00499973	0.0025009	-0.00729967	-0.0125443	-0.0195355	-0.0204069	-0.00980534	0.00868996	0.0139859	0.0215513	0.0220923	0.0112252	0.000214247	0.0126804	0.0102412	0.0112643	0.0110371	0.00634113	0.00909208	0.0175907	0.0151595	0.00615577	-0.00353928	-0.0152542	-0.0122623	-0.0128399	-0.012957	-0.00811175	-0.0122102	-0.0207425	-0.0178045	-0.00905474	0.00938298	-0.00774491	-0.000167056	0.00108119	0.000998318	-0.00562618	0.0110916	0.0033529	0.0012523	0.00130967
x:classifierTumour	0.605334	-0.609157	-0.990058	-0.422676	0.0100888	1	0.432366	0.658672	-0.674099	-0.449213	-0.470705	-0.473123	-0.489337	-0.484287	0.450379	0.472681	0.475118	0.491906	0.486279	0.676201	0.695204	0.667048	0.68803	0.693942	0.336682	0.336879	0.345255	0.35165	0.347718	-0.678551	-0.696889	-0.668464	-0.690407	-0.696129	-0.343518	-0.345019	-0.352736	-0.359945	-0.355606	-0.489336	-0.48425	-0.484309	-0.492043	-0.48929	0.499449	0.494352	0.49344	0.501969	0.49942
x:tissueLUSC	0.702711	-0.710096	-0.426498	-0.990107	0.0201126	0.432366	1	0.602529	-0.610441	-0.422101	-0.44248	-0.441514	-0.458256	-0.45325	0.424745	0.445455	0.4445	0.461847	0.456607	0.294195	0.306085	0.287976	0.297735	0.305836	0.659325	0.661228	0.67578	0.686622	0.678422	-0.296259	-0.307709	-0.289651	-0.299999	-0.308047	-0.663917	-0.667421	-0.68135	-0.693237	-0.684822	-0.454318	-0.449132	-0.445912	-0.452809	-0.454928	0.458112	0.453362	0.449541	0.456929	0.459359
classifierTumour:tissueLUSC	0.406072	-0.400085	-0.665318	-0.608653	-0.00499973	0.658672	0.602529	1	-0.990616	-0.300809	-0.31501	-0.316878	-0.327452	-0.324849	0.295657	0.309864	0.311892	0.32266	0.319775	0.453971	0.466686	0.448054	0.462055	0.46636	0.486896	0.49193	0.497407	0.506749	0.49966	-0.446417	-0.458389	-0.440122	-0.454483	-0.458559	-0.48038	-0.486878	-0.491562	-0.501671	-0.494368	-0.751038	-0.740497	-0.739526	-0.750798	-0.746571	0.741358	0.731386	0.729172	0.741261	0.7375
x:classifierTumour:tissueLUSC	-0.408728	0.410978	0.667431	0.604696	0.0025009	-0.674099	-0.610441	-0.990616	1	0.303109	0.317892	0.319227	0.329969	0.32707	-0.303986	-0.3192	-0.320628	-0.331774	-0.328465	-0.455813	-0.468564	-0.449506	-0.463521	-0.467816	-0.48388	-0.489344	-0.494422	-0.50373	-0.49647	0.457383	0.469678	0.4505	0.465155	0.469301	0.486866	0.493993	0.49834	0.508582	0.500927	0.744081	0.733803	0.732527	0.743648	0.739435	-0.748518	-0.738668	-0.736052	-0.748185	-0.744363
celltypeMacrophages	-0.60036	0.594389	0.45169	0.419266	-0.00729967	-0.449213	-0.422101	-0.300809	0.303109	1	0.476492	0.477385	0.497431	0.492428	-0.992492	-0.470858	-0.471604	-0.491972	-0.486965	-0.721248	-0.328953	-0.306691	-0.316331	-0.327541	-0.749177	-0.341096	-0.348504	-0.357604	-0.353749	0.718144	0.324317	0.302537	0.31254	0.323814	0.756701	0.343794	0.3503	0.360152	0.356309	0.522141	0.229501	0.22296	0.226517	0.231257	-0.528755	-0.230392	-0.223547	-0.227453	-0.232543
celltypeB cells	-0.627985	0.622495	0.472576	0.439104	-0.0125443	-0.470705	-0.44248	-0.31501	0.317892	0.476492	1	0.50391	0.521015	0.511386	-0.471046	-0.991457	-0.498049	-0.515735	-0.50602	-0.333712	-0.699972	-0.321196	-0.330988	-0.341593	-0.357802	-0.715771	-0.368202	-0.374869	-0.367773	0.329812	0.694901	0.317248	0.327775	0.33815	0.359932	0.723788	0.370347	0.377902	0.370696	0.242272	0.488157	0.233784	0.237296	0.241484	-0.243354	-0.493468	-0.234634	-0.238746	-0.24306
celltypeCD8+ T cells	-0.628441	0.621578	0.475855	0.439446	-0.0195355	-0.473123	-0.441514	-0.316878	0.319227	0.477385	0.50391	1	0.526422	0.516089	-0.470604	-0.496733	-0.991688	-0.519604	-0.509179	-0.333796	-0.347485	-0.673255	-0.336919	-0.344604	-0.358158	-0.360772	-0.729665	-0.37854	-0.370856	0.329507	0.34262	0.6686	0.332809	0.340455	0.359301	0.362778	0.736172	0.380499	0.372704	0.241968	0.242527	0.489008	0.241243	0.243301	-0.242843	-0.243496	-0.493691	-0.242177	-0.244475
celltypeT helper cells	-0.652322	0.645518	0.492046	0.455935	-0.0204069	-0.489337	-0.458256	-0.327452	0.329969	0.497431	0.521015	0.526422	1	0.534416	-0.490528	-0.514045	-0.519226	-0.991184	-0.527695	-0.345631	-0.359519	-0.337397	-0.667324	-0.356252	-0.372918	-0.372919	-0.384241	-0.718417	-0.383782	0.341134	0.354582	0.332712	0.662622	0.352055	0.374247	0.37528	0.385608	0.72506	0.385995	0.25029	0.250695	0.245093	0.477243	0.251315	-0.251213	-0.251791	-0.245696	-0.481762	-0.252647
celltypeTregs	-0.644511	0.637675	0.487329	0.450516	-0.00980534	-0.484287	-0.45325	-0.324849	0.32707	0.492428	0.511386	0.516089	0.534416	1	-0.485981	-0.504714	-0.509254	-0.528189	-0.991414	-0.339605	-0.350476	-0.330626	-0.344715	-0.69176	-0.369728	-0.366233	-0.377071	-0.38449	-0.718228	0.334952	0.345477	0.325966	0.340457	0.687057	0.371305	0.368744	0.378643	0.387001	0.725239	0.24656	0.244889	0.240647	0.247134	0.488288	-0.247158	-0.245757	-0.241082	-0.247986	-0.493315
x:celltypeMacrophages	0.59178	-0.597929	-0.443801	-0.413453	0.00868996	0.450379	0.424745	0.295657	-0.303986	-0.992492	-0.471046	-0.470604	-0.490528	-0.485981	1	0.474999	0.474412	0.494918	0.490269	0.714689	0.323084	0.301023	0.310716	0.322019	0.743703	0.337253	0.343667	0.352747	0.349253	-0.722371	-0.32483	-0.303051	-0.31326	-0.324717	-0.762562	-0.346892	-0.352512	-0.362419	-0.358862	-0.51752	-0.225537	-0.218937	-0.222596	-0.227464	0.531958	0.230865	0.223997	0.228044	0.233263
x:celltypeB cells	0.619307	-0.626713	-0.464877	-0.4331	0.0139859	0.472681	0.445455	0.309864	-0.3192	-0.470858	-0.991457	-0.496733	-0.514045	-0.504714	0.474999	1	0.50104	0.519219	0.509659	0.328198	0.692223	0.315496	0.325795	0.336118	0.353572	0.709655	0.362964	0.369856	0.362974	-0.331039	-0.698828	-0.318032	-0.329248	-0.339501	-0.362932	-0.730015	-0.372561	-0.380441	-0.373342	-0.238257	-0.48275	-0.229627	-0.233561	-0.237602	0.244236	0.496242	0.235197	0.239797	0.24401
x:celltypeCD8+ T cells	0.619708	-0.625657	-0.468272	-0.433517	0.0215513	0.475118	0.4445	0.311892	-0.320628	-0.471604	-0.498049	-0.991688	-0.519226	-0.509254	0.474412	0.50104	1	0.522849	0.512654	0.328529	0.34182	0.666785	0.331476	0.339169	0.353937	0.356616	0.723686	0.373444	0.366045	-0.330936	-0.343804	-0.67319	-0.334062	-0.341806	-0.362305	-0.365977	-0.742434	-0.382954	-0.375343	-0.238237	-0.23867	-0.48437	-0.237408	-0.239532	0.243953	0.244414	0.497122	0.243127	0.245488
x:celltypeT helper cells	0.644063	-0.65042	-0.484726	-0.45034	0.0220923	0.491906	0.461847	0.32266	-0.331774	-0.491972	-0.515735	-0.519604	-0.991184	-0.528189	0.494918	0.519219	0.522849	1	0.532074	0.34038	0.35407	0.331949	0.66066	0.351045	0.368958	0.369187	0.379364	0.712172	0.379425	-0.342779	-0.356189	-0.334002	-0.667728	-0.353854	-0.377712	-0.379122	-0.388409	-0.731603	-0.389314	-0.246593	-0.247006	-0.241213	-0.472554	-0.247726	0.2525	0.253024	0.246706	0.485527	0.253995
x:celltypeTregs	0.636123	-0.642291	-0.479617	-0.444795	0.0112252	0.486279	0.456607	0.319775	-0.328465	-0.486965	-0.50602	-0.509179	-0.527695	-0.991414	0.490269	0.509659	0.512654	0.532074	1	0.334158	0.344903	0.325083	0.339214	0.684856	0.365731	0.362428	0.372103	0.379727	0.71215	-0.33629	-0.346796	-0.327005	-0.341739	-0.691827	-0.37466	-0.372401	-0.381249	-0.389914	-0.7316	-0.242692	-0.241085	-0.236677	-0.243254	-0.48348	0.248197	0.246762	0.24189	0.248955	0.496778
classifierTumour:celltypeMacrophages	0.42055	-0.414611	-0.68239	-0.293299	0.000214247	0.676201	0.294195	0.453971	-0.455813	-0.721248	-0.333712	-0.333796	-0.345631	-0.339605	0.714689	0.328198	0.328529	0.34038	0.334158	1	0.485334	0.465326	0.478825	0.482259	0.540061	0.238791	0.243477	0.248297	0.24374	-0.991783	-0.476925	-0.45744	-0.471203	-0.47454	-0.544627	-0.239487	-0.243779	-0.248973	-0.244254	-0.723382	-0.337975	-0.33782	-0.342411	-0.34001	0.729809	0.338233	0.337649	0.34259	0.340438
classifierTumour:celltypeB cells	0.437149	-0.431302	-0.701606	-0.30542	0.0126804	0.695204	0.306085	0.466686	-0.468564	-0.328953	-0.699972	-0.347485	-0.359519	-0.350476	0.323084	0.692223	0.34182	0.35407	0.344903	0.485334	1	0.475532	0.490901	0.496127	0.246509	0.500832	0.253558	0.258332	0.251601	-0.477448	-0.991127	-0.467427	-0.483075	-0.488166	-0.246399	-0.505081	-0.253767	-0.259066	-0.252193	-0.351128	-0.696271	-0.345195	-0.350991	-0.349738	0.351358	0.702823	0.344993	0.351164	0.35016
classifierTumour:celltypeCD8+ T cells	0.411895	-0.405956	-0.67372	-0.287607	0.0102412	0.667048	0.287976	0.448054	-0.449506	-0.306691	-0.321196	-0.673255	-0.337397	-0.330626	0.301023	0.315496	0.666785	0.331949	0.325083	0.465326	0.475532	1	0.472126	0.474997	0.229696	0.229816	0.490943	0.242347	0.237235	-0.457594	-0.467098	-0.992131	-0.464276	-0.467179	-0.229448	-0.230209	-0.49461	-0.242777	-0.237573	-0.336543	-0.331088	-0.725726	-0.337485	-0.334755	0.336664	0.331223	0.732113	0.33744	0.335043
classifierTumour:celltypeT helper cells	0.425547	-0.419934	-0.694969	-0.297038	0.0112643	0.68803	0.297735	0.462055	-0.463521	-0.316331	-0.330988	-0.336919	-0.667324	-0.344715	0.310716	0.325795	0.331476	0.66066	0.339214	0.478825	0.490901	0.472126	1	0.491753	0.236752	0.236763	0.245633	0.479137	0.247197	-0.470709	-0.481936	-0.463564	-0.991656	-0.483482	-0.236682	-0.237641	-0.245826	-0.48296	-0.247742	-0.346146	-0.341649	-0.342519	-0.714704	-0.346433	0.34619	0.341621	0.341984	0.720672	0.346635
classifierTumour:celltypeTregs	0.436535	-0.430782	-0.700953	-0.305022	0.0110371	0.693942	0.305836	0.46636	-0.467816	-0.327541	-0.341593	-0.344604	-0.356252	-0.69176	0.322019	0.336118	0.339169	0.351045	0.684856	0.482259	0.496127	0.474997	0.491753	1	0.245574	0.244505	0.251539	0.256068	0.496495	-0.47416	-0.487233	-0.466636	-0.483674	-0.99148	-0.245702	-0.245392	-0.251897	-0.256945	-0.500621	-0.349034	-0.345651	-0.344903	-0.351703	-0.704951	0.34904	0.345699	0.344484	0.351678	0.711215
tissueLUSC:celltypeMacrophages	0.450365	-0.446011	-0.338553	-0.665685	0.00634113	0.336682	0.659325	0.486896	-0.48388	-0.749177	-0.357802	-0.358158	-0.372918	-0.369728	0.743703	0.353572	0.353937	0.368958	0.365731	0.540061	0.246509	0.229696	0.236752	0.245574	1	0.540472	0.55259	0.562967	0.558135	-0.537764	-0.243046	-0.226669	-0.233981	-0.242825	-0.991164	-0.534973	-0.546393	-0.557486	-0.552524	-0.704577	-0.367519	-0.362765	-0.368137	-0.372357	0.700439	0.363735	0.358622	0.364298	0.368834
tissueLUSC:celltypeB cells	0.449593	-0.445699	-0.338224	-0.667921	0.00909208	0.336879	0.661228	0.49193	-0.489344	-0.341096	-0.715771	-0.360772	-0.372919	-0.366233	0.337253	0.709655	0.356616	0.369187	0.362428	0.238791	0.500832	0.229816	0.236763	0.244505	0.540472	1	0.555304	0.564536	0.555067	-0.23601	-0.497207	-0.227021	-0.234488	-0.242057	-0.533682	-0.990765	-0.548786	-0.558839	-0.549383	-0.375586	-0.687495	-0.365429	-0.370978	-0.373198	0.371895	0.682785	0.361782	0.367786	0.37023
tissueLUSC:celltypeCD8+ T cells	0.458817	-0.454008	-0.347253	-0.682902	0.0175907	0.345255	0.67578	0.497407	-0.494422	-0.348504	-0.368202	-0.729665	-0.384241	-0.377071	0.343667	0.362964	0.723686	0.379364	0.372103	0.243477	0.253558	0.490943	0.245633	0.251539	0.55259	0.555304	1	0.582459	0.572131	-0.240378	-0.250023	-0.487613	-0.242688	-0.248549	-0.545419	-0.549123	-0.990699	-0.576311	-0.565832	-0.378846	-0.37535	-0.671513	-0.378097	-0.37851	0.37468	0.37172	0.666295	0.374375	0.375013
tissueLUSC:celltypeT helper cells	0.469048	-0.464237	-0.353606	-0.693942	0.0151595	0.35165	0.686622	0.506749	-0.50373	-0.357604	-0.374869	-0.37854	-0.718417	-0.38449	0.352747	0.369856	0.373444	0.712172	0.379727	0.248297	0.258332	0.242347	0.479137	0.256068	0.562967	0.564536	0.582459	1	0.580651	-0.245085	-0.254791	-0.239039	-0.475805	-0.253083	-0.555597	-0.558273	-0.575364	-0.99046	-0.574282	-0.386786	-0.38222	-0.37937	-0.671728	-0.38586	0.382578	0.378624	0.37526	0.66615	0.382371
tissueLUSC:celltypeTregs	0.463154	-0.458285	-0.349917	-0.685245	0.00615577	0.347718	0.678422	0.49966	-0.49647	-0.353749	-0.367773	-0.370856	-0.383782	-0.718228	0.349253	0.362974	0.366045	0.379425	0.71215	0.24374	0.251601	0.237235	0.247197	0.496495	0.558135	0.555067	0.572131	0.580651	1	-0.240421	-0.248017	-0.233963	-0.244199	-0.493155	-0.550923	-0.549126	-0.565253	-0.574629	-0.990713	-0.381192	-0.374635	-0.371625	-0.379654	-0.683217	0.376599	0.370683	0.367379	0.375647	0.678002
x:classifierTumour:celltypeMacrophages	-0.414859	0.417499	0.671056	0.28948	-0.00353928	-0.678551	-0.296259	-0.446417	0.457383	0.718144	0.329812	0.329507	0.341134	0.334952	-0.722371	-0.331039	-0.330936	-0.342779	-0.33629	-0.991783	-0.477448	-0.457594	-0.470709	-0.47416	-0.537764	-0.23601	-0.240378	-0.245085	-0.240421	1	0.478789	0.459038	0.472683	0.476115	0.550506	0.241578	0.2456	0.250751	0.245837	0.717429	0.332502	0.332201	0.336596	0.33429	-0.735845	-0.339573	-0.338821	-0.343652	-0.341555
x:classifierTumour:celltypeB cells	-0.430762	0.433594	0.689167	0.301071	-0.0152542	-0.696889	-0.307709	-0.458389	0.469678	0.324317	0.694901	0.34262	0.354582	0.345477	-0.32483	-0.698828	-0.343804	-0.356189	-0.346796	-0.476925	-0.991127	-0.467098	-0.481936	-0.487233	-0.243046	-0.497207	-0.250023	-0.254791	-0.248017	0.478789	1	0.468593	0.484023	0.489218	0.247737	0.509906	0.255254	0.260622	0.253582	0.345025	0.690096	0.339058	0.344562	0.34345	-0.352326	-0.709117	-0.34584	-0.351834	-0.350896
x:classifierTumour:celltypeCD8+ T cells	-0.405877	0.408215	0.661734	0.283553	-0.0122623	-0.668464	-0.289651	-0.440122	0.4505	0.302537	0.317248	0.6686	0.332712	0.325966	-0.303051	-0.318032	-0.67319	-0.334002	-0.327005	-0.45744	-0.467427	-0.992131	-0.463564	-0.466636	-0.226669	-0.227021	-0.487613	-0.239039	-0.233963	0.459038	0.468593	1	0.465161	0.468338	0.231074	0.232105	0.499439	0.244343	0.239056	0.330897	0.325513	0.720057	0.331404	0.328907	-0.337769	-0.332344	-0.737952	-0.338111	-0.335904
x:classifierTumour:celltypeT helper cells	-0.420164	0.423045	0.683536	0.293397	-0.0128399	-0.690407	-0.299999	-0.454483	0.465155	0.31254	0.327775	0.332809	0.662622	0.340457	-0.31326	-0.329248	-0.334062	-0.667728	-0.341739	-0.471203	-0.483075	-0.464276	-0.991656	-0.483674	-0.233981	-0.234488	-0.242688	-0.475805	-0.244199	0.472683	0.484023	0.465161	1	0.485186	0.238684	0.240196	0.247807	0.488179	0.24965	0.340679	0.336254	0.336856	0.708772	0.340774	-0.347676	-0.343149	-0.343188	-0.726759	-0.347882
x:classifierTumour:celltypeTregs	-0.430962	0.433852	0.689208	0.301244	-0.012957	-0.696129	-0.308047	-0.458559	0.469301	0.323814	0.33815	0.340455	0.352055	0.687057	-0.324717	-0.339501	-0.341806	-0.353854	-0.691827	-0.47454	-0.488166	-0.467179	-0.483482	-0.99148	-0.242825	-0.242057	-0.248549	-0.253083	-0.493155	0.476115	0.489218	0.468338	0.485186	1	0.247798	0.247885	0.253896	0.259032	0.505753	0.34347	0.340141	0.339243	0.345802	0.69896	-0.350492	-0.347137	-0.34575	-0.352784	-0.717333
x:tissueLUSC:celltypeMacrophages	-0.451744	0.456565	0.338522	0.657011	-0.00811175	-0.343518	-0.663917	-0.48038	0.486866	0.756701	0.359932	0.359301	0.374247	0.371305	-0.762562	-0.362932	-0.362305	-0.377712	-0.37466	-0.544627	-0.246399	-0.229448	-0.236682	-0.245702	-0.991164	-0.533682	-0.545419	-0.555597	-0.550923	0.550506	0.247737	0.231074	0.238684	0.247798	1	0.539071	0.550269	0.561304	0.556387	0.697849	0.362252	0.357571	0.3629	0.367176	-0.70599	-0.365521	-0.360521	-0.366219	-0.370812
x:tissueLUSC:celltypeB cells	-0.45222	0.457746	0.339332	0.660552	-0.0122102	-0.345019	-0.667421	-0.486878	0.493993	0.343794	0.723788	0.362778	0.37528	0.368744	-0.346892	-0.730015	-0.365977	-0.379122	-0.372401	-0.239487	-0.505081	-0.230209	-0.237641	-0.245392	-0.534973	-0.990765	-0.549123	-0.558273	-0.549126	0.241578	0.509906	0.232105	0.240196	0.247885	0.539071	1	0.553884	0.564008	0.554698	0.371543	0.681402	0.36149	0.367161	0.369399	-0.375159	-0.688911	-0.364993	-0.371197	-0.373669
x:tissueLUSC:celltypeCD8+ T cells	-0.460342	0.465017	0.347666	0.67479	-0.0207425	-0.352736	-0.68135	-0.491562	0.49834	0.3503	0.370347	0.736172	0.385608	0.378643	-0.352512	-0.372561	-0.742434	-0.388409	-0.381249	-0.243779	-0.253767	-0.49461	-0.245826	-0.251897	-0.546393	-0.548786	-0.990699	-0.575364	-0.565253	0.2456	0.255254	0.499439	0.247807	0.253896	0.550269	0.553884	1	0.580806	0.570399	0.374084	0.370726	0.665183	0.373449	0.373902	-0.377287	-0.374385	-0.672219	-0.377048	-0.377701
x:tissueLUSC:celltypeT helper cells	-0.471575	0.476351	0.354708	0.6867	-0.0178045	-0.359945	-0.693237	-0.501671	0.508582	0.360152	0.377902	0.380499	0.72506	0.387001	-0.362419	-0.380441	-0.382954	-0.731603	-0.389914	-0.248973	-0.259066	-0.242777	-0.48296	-0.256945	-0.557486	-0.558839	-0.576311	-0.99046	-0.574629	0.250751	0.260622	0.244343	0.488179	0.259032	0.561304	0.564008	0.580806	1	0.57984	0.382558	0.378258	0.375328	0.665419	0.381863	-0.385853	-0.382066	-0.378604	-0.672448	-0.385804
x:tissueLUSC:celltypeTregs	-0.465578	0.470194	0.350756	0.677964	-0.00905474	-0.355606	-0.684822	-0.494368	0.500927	0.356309	0.370696	0.372704	0.385995	0.725239	-0.358862	-0.373342	-0.375343	-0.389314	-0.7316	-0.244254	-0.252193	-0.237573	-0.247742	-0.500621	-0.552524	-0.549383	-0.565832	-0.574282	-0.990713	0.245837	0.253582	0.239056	0.24965	0.505753	0.556387	0.554698	0.570399	0.57984	1	0.376655	0.370296	0.367424	0.375321	0.676766	-0.379457	-0.37361	-0.370428	-0.378639	-0.683914
classifierTumour:tissueLUSC:celltypeMacrophages	-0.305162	0.300547	0.493848	0.459141	0.00938298	-0.489336	-0.454318	-0.751038	0.744081	0.522141	0.242272	0.241968	0.25029	0.24656	-0.51752	-0.238257	-0.238237	-0.246593	-0.242692	-0.723382	-0.351128	-0.336543	-0.346146	-0.349034	-0.704577	-0.375586	-0.378846	-0.386786	-0.381192	0.717429	0.345025	0.330897	0.340679	0.34347	0.697849	0.371543	0.374084	0.382558	0.376655	1	0.561276	0.560735	0.569315	0.566726	-0.990878	-0.55428	-0.552825	-0.561928	-0.559686
classifierTumour:tissueLUSC:celltypeB cells	-0.305125	0.301078	0.488724	0.454058	-0.00774491	-0.48425	-0.449132	-0.740497	0.733803	0.229501	0.488157	0.242527	0.250695	0.244889	-0.225537	-0.48275	-0.23867	-0.247006	-0.241085	-0.337975	-0.696271	-0.331088	-0.341649	-0.345651	-0.367519	-0.687495	-0.37535	-0.38222	-0.374635	0.332502	0.690096	0.325513	0.336254	0.340141	0.362252	0.681402	0.370726	0.378258	0.370296	0.561276	1	0.550777	0.559899	0.557523	-0.554098	-0.990986	-0.543221	-0.55289	-0.550763
classifierTumour:tissueLUSC:celltypeCD8+ T cells	-0.299675	0.29512	0.489178	0.450775	-0.000167056	-0.484309	-0.445912	-0.739526	0.732527	0.22296	0.233784	0.489008	0.245093	0.240647	-0.218937	-0.229627	-0.48437	-0.241213	-0.236677	-0.33782	-0.345195	-0.725726	-0.342519	-0.344903	-0.362765	-0.365429	-0.671513	-0.37937	-0.371625	0.332201	0.339058	0.720057	0.336856	0.339243	0.357571	0.36149	0.665183	0.375328	0.367424	0.560735	0.550777	1	0.559971	0.555882	-0.553333	-0.543921	-0.991224	-0.552842	-0.549149
classifierTumour:tissueLUSC:celltypeT helper cells	-0.304998	0.300666	0.497034	0.457668	0.00108119	-0.492043	-0.452809	-0.750798	0.743648	0.226517	0.237296	0.241243	0.477243	0.247134	-0.222596	-0.233561	-0.237408	-0.472554	-0.243254	-0.342411	-0.350991	-0.337485	-0.714704	-0.351703	-0.368137	-0.370978	-0.378097	-0.671728	-0.379654	0.336596	0.344562	0.331404	0.708772	0.345802	0.3629	0.367161	0.373449	0.665419	0.375321	0.569315	0.559899	0.559971	1	0.56627	-0.561704	-0.552803	-0.552074	-0.990981	-0.55926
classifierTumour:tissueLUSC:celltypeTregs	-0.308487	0.304132	0.494263	0.459712	0.000998318	-0.48929	-0.454928	-0.746571	0.739435	0.231257	0.241484	0.243301	0.251315	0.488288	-0.227464	-0.237602	-0.239532	-0.247726	-0.48348	-0.34001	-0.349738	-0.334755	-0.346433	-0.704951	-0.372357	-0.373198	-0.37851	-0.38586	-0.683217	0.33429	0.34345	0.328907	0.340774	0.69896	0.367176	0.369399	0.373902	0.381863	0.676766	0.566726	0.557523	0.555882	0.56627	1	-0.559046	-0.550381	-0.548049	-0.558905	-0.991038
x:classifierTumour:tissueLUSC:celltypeMacrophages	0.306013	-0.307673	-0.493964	-0.454054	-0.00562618	0.499449	0.458112	0.741358	-0.748518	-0.528755	-0.243354	-0.242843	-0.251213	-0.247158	0.531958	0.244236	0.243953	0.2525	0.248197	0.729809	0.351358	0.336664	0.34619	0.34904	0.700439	0.371895	0.37468	0.382578	0.376599	-0.735845	-0.352326	-0.337769	-0.347676	-0.350492	-0.70599	-0.375159	-0.377287	-0.385853	-0.379457	-0.990878	-0.554098	-0.553333	-0.561704	-0.559046	1	0.557661	0.555977	0.565025	0.562661
x:classifierTumour:tissueLUSC:celltypeB cells	0.306109	-0.308188	-0.488891	-0.449544	0.0110916	0.494352	0.453362	0.731386	-0.738668	-0.230392	-0.493468	-0.243496	-0.251791	-0.245757	0.230865	0.496242	0.244414	0.253024	0.246762	0.338233	0.702823	0.331223	0.341621	0.345699	0.363735	0.682785	0.37172	0.378624	0.370683	-0.339573	-0.709117	-0.332344	-0.343149	-0.347137	-0.365521	-0.688911	-0.374385	-0.382066	-0.37361	-0.55428	-0.990986	-0.543921	-0.552803	-0.550381	0.557661	1	0.546758	0.55636	0.5541
x:classifierTumour:tissueLUSC:celltypeCD8+ T cells	0.300089	-0.301622	-0.488495	-0.445675	0.0033529	0.49344	0.449541	0.729172	-0.736052	-0.223547	-0.234634	-0.493691	-0.245696	-0.241082	0.223997	0.235197	0.497122	0.246706	0.24189	0.337649	0.344993	0.732113	0.341984	0.344484	0.358622	0.361782	0.666295	0.37526	0.367379	-0.338821	-0.34584	-0.737952	-0.343188	-0.34575	-0.360521	-0.364993	-0.672219	-0.378604	-0.370428	-0.552825	-0.543221	-0.991224	-0.552074	-0.548049	0.555977	0.546758	1	0.55547	0.551771
x:classifierTumour:tissueLUSC:celltypeT helper cells	0.306007	-0.30781	-0.497001	-0.452967	0.0012523	0.501969	0.456929	0.741261	-0.748185	-0.227453	-0.238746	-0.242177	-0.481762	-0.247986	0.228044	0.239797	0.243127	0.485527	0.248955	0.34259	0.351164	0.33744	0.720672	0.351678	0.364298	0.367786	0.374375	0.66615	0.375647	-0.343652	-0.351834	-0.338111	-0.726759	-0.352784	-0.366219	-0.371197	-0.377048	-0.672448	-0.378639	-0.561928	-0.55289	-0.552842	-0.990981	-0.558905	0.565025	0.55636	0.55547	1	0.562521
x:classifierTumour:tissueLUSC:celltypeTregs	0.309726	-0.311515	-0.494482	-0.455329	0.00130967	0.49942	0.459359	0.7375	-0.744363	-0.232543	-0.24306	-0.244475	-0.252647	-0.493315	0.233263	0.24401	0.245488	0.253995	0.496778	0.340438	0.35016	0.335043	0.346635	0.711215	0.368834	0.37023	0.375013	0.382371	0.678002	-0.341555	-0.350896	-0.335904	-0.347882	-0.717333	-0.370812	-0.373669	-0.377701	-0.385804	-0.683914	-0.559686	-0.550763	-0.549149	-0.55926	-0.991038	0.562661	0.5541	0.551771	0.562521	1
