## Supplementary material for "A cyclooxygenase-2 associated pro-tumorigenic inflammatory signature predicts outcome after surgery in lung cancer": Data file S12: SF6A Tumor Regression

### Sheet: Sheet1
Supplementary Table 12
SF6A Tumour Regression
Cells	Cells in tumour nest
Measurement	Cell density
Unit	Counts / mm^2
Main predictor (x)	PTI
Negbin model	count ~ x * tissue + stage_merged + offset(log(total_area))
Nagelkerke's R2	0.335894323597369
tissue	trend	std.error	conf.low	conf.high	p.value
LUAD	-0.277516	0.0670862	-0.409002	-0.146029	3.52326e-05
LUSC	-0.189947	0.0551153	-0.297971	-0.0819233	0.000568187
Correlation matrix	(Intercept)	x	tissueLUSC	stage_merged2	x:tissueLUSC
(Intercept)	1	-0.989746	-0.753484	-0.0432179	0.765137
x	-0.989746	1	0.752028	-0.0334286	-0.772595
tissueLUSC	-0.753484	0.752028	1	-0.0495624	-0.990828
stage_merged2	-0.0432179	-0.0334286	-0.0495624	1	0.0197403
x:tissueLUSC	0.765137	-0.772595	-0.990828	0.0197403	1
