## Supplementary material for "A cyclooxygenase-2 associated pro-tumorigenic inflammatory signature predicts outcome after surgery in lung cancer": Data file S13: SF6B Distinct Tumor Nest

### Sheet: Sheet1
Supplementary Table 13
SF6B Distinct Tumour Nest
Count	Number of tumor nest
Measurement	Density
Unit	Counts / mm^2
Negbin model	count ~ x * tissue + stage_merged + offset(log(total_area))
Main predictor (x)	PTI
Nagelkerke's R2	0.226092404030208
tissue	effect	std.error	conf.low	conf.high	p.value
LUAD	0.289629	0.138281	0.0186022	0.560655	0.0362165
LUSC	0.393953	0.113698	0.171109	0.616797	0.000530413
Correlation matrix	(Intercept)	x	tissueLUSC	stage_merged2	x:tissueLUSC
(Intercept)	1	-0.989731	-0.753048	-0.0440431	0.76485
x	-0.989731	1	0.751632	-0.0327808	-0.772351
tissueLUSC	-0.753048	0.751632	1	-0.0493813	-0.990831
stage_merged2	-0.0440431	-0.0327808	-0.0493813	1	0.0197028
x:tissueLUSC	0.76485	-0.772351	-0.990831	0.0197028	1
