## Supplementary material for "A cyclooxygenase-2 associated pro-tumorigenic inflammatory signature predicts outcome after surgery in lung cancer": Data file S14: SF7A CD45 Regression

### Sheet: Sheet1
Supplementary Table 14
SF7A CD45 Regression
Cells	CD45+ cells
Measurement	Cell density
Unit	Counts / mm^2
Negbin model	count ~ x * tissue + stage_merged + offset(log(total_area))
Main predictor (x)	PTI
Nagelkerke's R2	0.356449339257802
tissue	trend	std.error	conf.low	conf.high	p.value
LUAD	0.262635	0.083664	0.0986565	0.426613	0.00169431
LUSC	0.271331	0.0687378	0.136608	0.406055	7.90252e-05
Correlation matrix	(Intercept)	x	tissueLUSC	stage_merged2	x:tissueLUSC
(Intercept)	1	-0.989746	-0.753471	-0.0431717	0.765124
x	-0.989746	1	0.752015	-0.0334802	-0.772581
tissueLUSC	-0.753471	0.752015	1	-0.0495944	-0.990828
stage_merged2	-0.0431717	-0.0334802	-0.0495944	1	0.0197753
x:tissueLUSC	0.765124	-0.772581	-0.990828	0.0197753	1
