## Supplementary material for "A cyclooxygenase-2 associated pro-tumorigenic inflammatory signature predicts outcome after surgery in lung cancer": Data file S15: SF7B Immune PTI Heatmap

### Sheet: Sheet1
Supplementary Table 15
SF7B Immune PTI Heatmap
Celltype	CD45+ cells
Measurement	Cell density
Unit	Counts / mm^2
Negbin model	count ~ PTI_bin * tissue + stage_merged + offset(log(total_area))
Split tissue marginal effect	~ PTI_bin | tissue
Grouped tissue marginal effect	~ PTI_bin
celltype	region	tissue	PTI_bin	data.median	data.IQR	model.mean	std.error	contrast.against.mean	contrast.p.value	contrast.p.adj.sidak
CD45+ cells	Slide	All	Low	4171.06	3398.07	4650.8	270.963	0.80222	0.000129341	0.000129341
CD45+ cells	Slide	All	High	7324.78	3135.55	7226.72	719.78	1.24654	0.000129341	0.000129341
CD45+ cells	Slide	LUAD	Low	4495.09	4039.5	5272.68	437.288	0.810006	0.0101935	0.0202831
CD45+ cells	Slide	LUAD	High	7753.64	3266.29	8036.28	1127.78	1.23456	0.0101935	0.0202831
CD45+ cells	Slide	LUSC	Low	3785.56	2893.25	4102.27	348.28	0.794509	0.00467659	0.00933131
CD45+ cells	Slide	LUSC	High	6619.97	2524.81	6498.71	911.989	1.25864	0.00467659	0.00933131
Correlation matrix	(Intercept)	PTI_binHigh	tissueLUSC	stage_merged2	PTI_binHigh:tissueLUSC
(Intercept)	1	-0.38332	-0.498107	-0.427218	0.259697
PTI_binHigh	-0.38332	1	0.379601	-0.157883	-0.712225
tissueLUSC	-0.498107	0.379601	1	-0.266712	-0.521375
stage_merged2	-0.427218	-0.157883	-0.266712	1	0.139062
PTI_binHigh:tissueLUSC	0.259697	-0.712225	-0.521375	0.139062	1
Celltype	CD45+ cells
Measurement	Cell density
Unit	Counts / mm^2
Negbin mixed model	count ~ PTI_bin * tissue * region + stage_merged + (1|slide_name) + offset(log(total_area))
Split tissue marginal effect	~ PTI_bin | region + tissue
Grouped tissue marginal effect	~ PTI_bin | region
celltype	region	tissue	PTI_bin	data.median	data.IQR	model.mean	std.error	contrast.against.mean	contrast.p.value	contrast.p.adj.sidak
CD45+ cells	Stroma	All	Low	10075.4	4098.14	10050.9	637.398	0.968718	0.611171	0.848812
CD45+ cells	Stroma	All	High	9862.49	3934.11	10710.5	1156.47	1.03229	0.611171	0.848812
CD45+ cells	Stroma	LUAD	Low	11052.8	4873.06	10371.4	933.575	0.957942	0.628632	0.98098
CD45+ cells	Stroma	LUAD	High	9718.18	5388.27	11302.1	1721.15	1.0439	0.628632	0.98098
CD45+ cells	Stroma	LUSC	Low	9594.64	2492.14	9740.24	892.326	0.979616	0.81541	0.998839
CD45+ cells	Stroma	LUSC	High	10006.8	2526.36	10149.8	1544.55	1.02081	0.81541	0.998839
CD45+ cells	Tumour	All	Low	970.061	1303.22	1231.68	84.7392	0.714973	1.34942e-07	2.69884e-07
CD45+ cells	Tumour	All	High	2344.51	1516.51	2409.45	264.052	1.39865	1.34942e-07	2.69884e-07
CD45+ cells	Tumour	LUAD	Low	1093.62	1583.1	1410.9	133.65	0.71843	0.000242999	0.00097164
CD45+ cells	Tumour	LUAD	High	2822.44	866.761	2733.55	416.928	1.39192	0.000242999	0.00097164
CD45+ cells	Tumour	LUSC	Low	806.664	1088.44	1075.23	102.59	0.711533	0.000147787	0.000591015
CD45+ cells	Tumour	LUSC	High	2195.38	1683.17	2123.78	331.569	1.40542	0.000147787	0.000591015
Correlation matrix (Fixed effect)	(Intercept)	PTI_binHigh	tissueLUSC	stage_merged2	PTI_binHigh:tissueLUSC	classifierTumour	PTI_binHigh:classifierTumour	tissueLUSC:classifierTumour	PTI_binHigh:tissueLUSC:classifierTumour
(Intercept)	1	-0.422808	-0.564078	-0.347599	0.294146	-0.539026	0.284635	0.378161	-0.195171
PTI_binHigh	-0.422808	1	0.373411	-0.135304	-0.710573	0.292576	-0.586362	-0.213398	0.416964
tissueLUSC	-0.564078	0.373411	1	-0.224377	-0.517124	0.388323	-0.200759	-0.584978	0.295916
stage_merged2	-0.347599	-0.135304	-0.224377	1	0.111546	-0.00868433	-0.00444631	0.0353456	-0.0145277
PTI_binHigh:tissueLUSC	0.294146	-0.710573	-0.517124	0.111546	1	-0.202842	0.413003	0.302961	-0.588677
classifierTumour	-0.539026	0.292576	0.388323	-0.00868433	-0.202842	1	-0.522351	-0.679505	0.364611
PTI_binHigh:classifierTumour	0.284635	-0.586362	-0.200759	-0.00444631	0.413003	-0.522351	1	0.354544	-0.704592
tissueLUSC:classifierTumour	0.378161	-0.213398	-0.584978	0.0353456	0.302961	-0.679505	0.354544	1	-0.510669
PTI_binHigh:tissueLUSC:classifierTumour	-0.195171	0.416964	0.295916	-0.0145277	-0.588677	0.364611	-0.704592	-0.510669	1
Celltype	Immune celltype
Measurement	Cell density
Unit	Counts / mm^2
Negbin mixed model	count ~ PTI_bin * tissue * celltype + stage_merged + (1|slide_name) + offset(log(total_area))
Split tissue marginal effect	~ PTI_bin | celltype + tissue
Grouped tissue marginal effect	~ PTI_bin | celltype
celltype	region	tissue	PTI_bin	data.median	data.IQR	model.mean	std.error	contrast.against.mean	contrast.p.value	contrast.p.adj.sidak
Neutrophils	Slide	All	Low	66.1171	115.42	142.091	17.033	0.501957	7.91221e-10	4.74733e-09
Neutrophils	Slide	All	High	310.799	482.984	563.938	106.908	1.9922	7.91221e-10	4.74733e-09
Neutrophils	Slide	LUAD	Low	66.1171	73.5837	125.553	21.108	0.5907	0.000692791	0.00828189
Neutrophils	Slide	LUAD	High	127.962	280.405	359.826	93.5671	1.69291	0.000692791	0.00828189
Neutrophils	Slide	LUSC	Low	71.8026	203.021	160.806	27.7449	0.426547	1.48395e-07	1.78074e-06
Neutrophils	Slide	LUSC	High	428.699	1217.06	883.833	243.32	2.34441	1.48395e-07	1.78074e-06
Macrophages	Slide	All	Low	492.576	428.62	569.343	55.3474	0.777851	0.00841255	0.0494256
Macrophages	Slide	All	High	885.416	410.882	940.982	154.547	1.28559	0.00841255	0.0494256
Macrophages	Slide	LUAD	Low	681.516	513.745	728.18	100.128	0.818512	0.138924	0.833852
Macrophages	Slide	LUAD	High	1107.85	480.241	1086.9	252.375	1.22173	0.138924	0.833852
Macrophages	Slide	LUSC	Low	402.479	341.284	445.154	62.0188	0.73921	0.0247662	0.259875
Macrophages	Slide	LUSC	High	846.204	116.026	814.656	188.531	1.35279	0.0247662	0.259875
B cells	Slide	All	Low	352.682	659.991	439.249	43.8618	0.875027	0.16742	0.666914
B cells	Slide	All	High	473.576	333.44	573.678	95.1913	1.14282	0.16742	0.666914
B cells	Slide	LUAD	Low	379.325	757.511	543.141	76.3022	0.937686	0.639146	0.999995
B cells	Slide	LUAD	High	508.7	290.131	617.728	145.18	1.06645	0.639146	0.999995
B cells	Slide	LUSC	Low	212.785	477.803	355.23	50.8674	0.816554	0.13726	0.829958
B cells	Slide	LUSC	High	438.452	325.37	532.77	124.48	1.22466	0.13726	0.829958
CD8+ T cells	Slide	All	Low	816.778	887.701	812.978	78.7196	0.856672	0.106174	0.49006
CD8+ T cells	Slide	All	High	1111.36	1237.04	1107.77	183.224	1.16731	0.106174	0.49006
CD8+ T cells	Slide	LUAD	Low	752.591	912.764	826.557	113.278	0.815307	0.131826	0.816651
CD8+ T cells	Slide	LUAD	High	1287.96	926.908	1243.46	289.446	1.22653	0.131826	0.816651
CD8+ T cells	Slide	LUSC	Low	839.549	883.968	799.622	111.328	0.900136	0.437918	0.999006
CD8+ T cells	Slide	LUSC	High	881.787	1291.7	986.889	231.086	1.11094	0.437918	0.999006
T helper cells	Slide	All	Low	703.665	599.351	696.663	67.2143	0.849648	0.0860072	0.417016
T helper cells	Slide	All	High	869.166	618.759	965.039	157.926	1.17696	0.0860072	0.417016
T helper cells	Slide	LUAD	Low	754.655	852.321	874.392	119.3	0.886152	0.369068	0.996021
T helper cells	Slide	LUAD	High	1185.48	540.436	1113.5	257.465	1.12847	0.369068	0.996021
T helper cells	Slide	LUSC	Low	690.763	513.463	555.059	76.9512	0.814647	0.126608	0.802979
T helper cells	Slide	LUSC	High	831.679	549.144	836.373	193.188	1.22753	0.126608	0.802979
Tregs	Slide	All	Low	236.436	232.669	261.982	25.3697	0.844787	0.077054	0.381901
Tregs	Slide	All	High	381.875	250.289	367.094	60.4538	1.18373	0.077054	0.381901
Tregs	Slide	LUAD	Low	215.937	234.878	254.945	34.9872	0.855445	0.250255	0.968453
Tregs	Slide	LUAD	High	233.2	353.454	348.387	81.3349	1.16898	0.250255	0.968453
Tregs	Slide	LUSC	Low	239.693	211.973	269.213	37.4722	0.834262	0.178031	0.904882
Tregs	Slide	LUSC	High	386.32	180.532	386.805	89.5631	1.19866	0.178031	0.904882
Correlation matrix (Fixed effect)	(Intercept)	PTI_binHigh	tissueLUSC	stage_merged2	PTI_binHigh:tissueLUSC	celltypeMacrophages	celltypeB cells	celltypeCD8+ T cells	celltypeT helper cells	celltypeTregs	PTI_binHigh:celltypeMacrophages	PTI_binHigh:celltypeB cells	PTI_binHigh:celltypeCD8+ T cells	PTI_binHigh:celltypeT helper cells	PTI_binHigh:celltypeTregs	tissueLUSC:celltypeMacrophages	tissueLUSC:celltypeB cells	tissueLUSC:celltypeCD8+ T cells	tissueLUSC:celltypeT helper cells	tissueLUSC:celltypeTregs	PTI_binHigh:tissueLUSC:celltypeMacrophages	PTI_binHigh:tissueLUSC:celltypeB cells	PTI_binHigh:tissueLUSC:celltypeCD8+ T cells	PTI_binHigh:tissueLUSC:celltypeT helper cells	PTI_binHigh:tissueLUSC:celltypeTregs
(Intercept)	1	-0.49606	-0.637903	-0.235197	0.340646	-0.67959	-0.672677	-0.687906	-0.685013	-0.685699	0.357932	0.352767	0.364066	0.3605	0.362726	0.476688	0.475092	0.482918	0.48149	0.484493	-0.248424	-0.250441	-0.251148	-0.251733	-0.254485
PTI_binHigh	-0.49606	1	0.386684	-0.11062	-0.692017	0.378658	0.38015	0.381894	0.382259	0.382413	-0.66931	-0.66736	-0.668081	-0.671153	-0.668646	-0.26481	-0.261865	-0.264092	-0.264785	-0.264522	0.46471	0.470056	0.460134	0.465576	0.463109
tissueLUSC	-0.637903	0.386684	1	-0.140294	-0.539573	0.487596	0.485337	0.490046	0.491263	0.490873	-0.257983	-0.259989	-0.261746	-0.263032	-0.261835	-0.700855	-0.696591	-0.704839	-0.705572	-0.704471	0.368368	0.376811	0.372456	0.375376	0.373458
stage_merged2	-0.235197	-0.11062	-0.140294	1	0.084294	-0.0164098	-0.0233132	-0.00444476	-0.015412	-0.0123061	0.0111357	0.0288063	0.00909286	0.0215968	0.0126627	0.00283476	-0.00465466	-0.0122724	-0.00486	-0.0156721	-0.00562702	-0.0148449	-0.00326184	-0.00857143	0.00272613
PTI_binHigh:tissueLUSC	0.340646	-0.692017	-0.539573	0.084294	1	-0.261428	-0.263114	-0.263817	-0.264046	-0.264213	0.462785	0.461853	0.461956	0.46415	0.462311	0.377642	0.375081	0.379245	0.37947	0.37931	-0.683875	-0.675093	-0.683854	-0.684208	-0.683571
celltypeMacrophages	-0.67959	0.378658	0.487596	-0.0164098	-0.261428	1	0.626681	0.638009	0.636585	0.638916	-0.527638	-0.331854	-0.338659	-0.337534	-0.338925	-0.698326	-0.438072	-0.44436	-0.443813	-0.44567	0.365464	0.234392	0.232775	0.234107	0.235026
celltypeB cells	-0.672677	0.38015	0.485337	-0.0233132	-0.263114	0.626681	1	0.634438	0.635535	0.63132	-0.334071	-0.534386	-0.340096	-0.340651	-0.337763	-0.439084	-0.696155	-0.441328	-0.442787	-0.440481	0.232323	0.376683	0.234542	0.236621	0.234373
celltypeCD8+ T cells	-0.687906	0.381894	0.490046	-0.00444476	-0.263817	0.638009	0.634438	1	0.648248	0.649172	-0.337585	-0.337341	-0.532958	-0.345067	-0.345486	-0.446037	-0.4428	-0.696501	-0.452058	-0.45324	0.234112	0.238084	0.366948	0.239577	0.239815
celltypeT helper cells	-0.685013	0.382259	0.491263	-0.015412	-0.264046	0.636585	0.635535	0.648248	1	0.647711	-0.336094	-0.337412	-0.344866	-0.531932	-0.344253	-0.444591	-0.443753	-0.451407	-0.697245	-0.451901	0.232838	0.238183	0.237235	0.369208	0.23879
celltypeTregs	-0.685699	0.382413	0.490873	-0.0123061	-0.264213	0.638916	0.63132	0.649172	0.647711	1	-0.337912	-0.335654	-0.345806	-0.344737	-0.532245	-0.446524	-0.440554	-0.452036	-0.451568	-0.698051	0.234273	0.236875	0.238006	0.239281	0.369391
PTI_binHigh:celltypeMacrophages	0.357932	-0.66931	-0.257983	0.0111357	0.462785	-0.527638	-0.334071	-0.337585	-0.336094	-0.337912	1	0.599823	0.603797	0.607774	0.609731	0.369909	0.23175	0.23475	0.234137	0.235863	-0.694381	-0.422929	-0.416178	-0.422208	-0.423352
PTI_binHigh:celltypeB cells	0.352767	-0.66736	-0.259989	0.0288063	0.461853	-0.331854	-0.534386	-0.337341	-0.337412	-0.335654	0.599823	1	0.6035	0.604833	0.598568	0.233706	0.370113	0.234106	0.234694	0.233987	-0.417233	-0.704958	-0.416287	-0.420233	-0.415505
PTI_binHigh:celltypeCD8+ T cells	0.364066	-0.668081	-0.261746	0.00909286	0.461956	-0.338659	-0.340096	-0.532958	-0.344866	-0.345806	0.603797	0.6035	1	0.611212	0.6062	0.237866	0.235859	0.370838	0.240275	0.241443	-0.419563	-0.4255	-0.689085	-0.424632	-0.420938
PTI_binHigh:celltypeT helper cells	0.3605	-0.671153	-0.263032	0.0215968	0.46415	-0.337534	-0.340651	-0.345067	-0.531932	-0.344737	0.607774	0.604833	0.611212	1	0.608896	0.236884	0.236087	0.239793	0.370555	0.24038	-0.422243	-0.426399	-0.421265	-0.694538	-0.422655
PTI_binHigh:celltypeTregs	0.362726	-0.668646	-0.261835	0.0126627	0.462311	-0.338925	-0.337763	-0.345486	-0.344253	-0.532245	0.609731	0.598568	0.6062	0.608896	1	0.237818	0.234395	0.240249	0.239812	0.371533	-0.423549	-0.422062	-0.417793	-0.422959	-0.694306
tissueLUSC:celltypeMacrophages	0.476688	-0.26481	-0.700855	0.00283476	0.377642	-0.698326	-0.439084	-0.446037	-0.444591	-0.446524	0.369909	0.233706	0.237866	0.236884	0.237818	1	0.631972	0.64353	0.64334	0.644349	-0.525449	-0.340159	-0.339306	-0.341295	-0.341178
tissueLUSC:celltypeB cells	0.475092	-0.261865	-0.696591	-0.00465466	0.375081	-0.438072	-0.696155	-0.4428	-0.443753	-0.440554	0.23175	0.370113	0.235859	0.236087	0.234395	0.631972	1	0.642341	0.644213	0.638876	-0.331834	-0.537856	-0.338376	-0.341466	-0.338095
tissueLUSC:celltypeCD8+ T cells	0.482918	-0.264092	-0.704839	-0.0122724	0.379245	-0.44436	-0.441328	-0.696501	-0.451407	-0.452036	0.23475	0.234106	0.370838	0.239793	0.240249	0.64353	0.642341	1	0.654669	0.655974	-0.337647	-0.345001	-0.526612	-0.346703	-0.34695
tissueLUSC:celltypeT helper cells	0.48149	-0.264785	-0.705572	-0.00486	0.37947	-0.443813	-0.442787	-0.452058	-0.697245	-0.451568	0.234137	0.234694	0.240275	0.370555	0.239812	0.64334	0.644213	0.654669	1	0.653952	-0.337328	-0.345868	-0.344355	-0.529718	-0.345752
tissueLUSC:celltypeTregs	0.484493	-0.264522	-0.704471	-0.0156721	0.37931	-0.44567	-0.440481	-0.45324	-0.451901	-0.698051	0.235863	0.233987	0.241443	0.24038	0.371533	0.644349	0.638876	0.655974	0.653952	1	-0.338376	-0.343415	-0.345548	-0.346592	-0.52929
PTI_binHigh:tissueLUSC:celltypeMacrophages	-0.248424	0.46471	0.368368	-0.00562702	-0.683875	0.365464	0.232323	0.234112	0.232838	0.234273	-0.694381	-0.417233	-0.419563	-0.422243	-0.423549	-0.525449	-0.331834	-0.337647	-0.337328	-0.338376	1	0.608867	0.621238	0.622395	0.625149
PTI_binHigh:tissueLUSC:celltypeB cells	-0.250441	0.470056	0.376811	-0.0148449	-0.675093	0.234392	0.376683	0.238084	0.238183	0.236875	-0.422929	-0.704958	-0.4255	-0.426399	-0.422062	-0.340159	-0.537856	-0.345001	-0.345868	-0.343415	0.608867	1	0.611986	0.613321	0.608764
PTI_binHigh:tissueLUSC:celltypeCD8+ T cells	-0.251148	0.460134	0.372456	-0.00326184	-0.683854	0.232775	0.234542	0.366948	0.237235	0.238006	-0.416178	-0.416287	-0.689085	-0.421265	-0.417793	-0.339306	-0.338376	-0.526612	-0.344355	-0.345548	0.621238	0.611986	1	0.626842	0.623616
PTI_binHigh:tissueLUSC:celltypeT helper cells	-0.251733	0.465576	0.375376	-0.00857143	-0.684208	0.234107	0.236621	0.239577	0.369208	0.239281	-0.422208	-0.420233	-0.424632	-0.694538	-0.422959	-0.341295	-0.341466	-0.346703	-0.529718	-0.346592	0.622395	0.613321	0.626842	1	0.623719
PTI_binHigh:tissueLUSC:celltypeTregs	-0.254485	0.463109	0.373458	0.00272613	-0.683571	0.235026	0.234373	0.239815	0.23879	0.369391	-0.423352	-0.415505	-0.420938	-0.422655	-0.694306	-0.341178	-0.338095	-0.34695	-0.345752	-0.52929	0.625149	0.608764	0.623616	0.623719	1
Celltype	Immune celltype
Measurement	Cell density
Unit	Counts / mm^2
Negbin mixed model	count ~ PTI_bin * tissue * celltype * region + stage_merged + (1|slide_name) + offset(log(total_area))
Split tissue marginal effect	~ PTI_bin | celltype + region + tissue
Grouped tissue marginal effect	~ PTI_bin | celltype + region
celltype	region	tissue	PTI_bin	data.median	data.IQR	model.mean	std.error	contrast.against.mean	contrast.p.value	contrast.p.adj.sidak
Neutrophils	Stroma	All	Low	134.017	243.364	256.04	33.0618	0.613315	5.59185e-05	0.000670816
Neutrophils	Stroma	All	High	276.274	453.658	680.676	139.822	1.63048	5.59185e-05	0.000670816
Neutrophils	Stroma	LUAD	Low	137.065	176.87	233.456	42.0455	0.724499	0.0538408	0.735064
Neutrophils	Stroma	LUAD	High	148.829	200.597	444.764	124.871	1.38027	0.0538408	0.735064
Neutrophils	Stroma	LUSC	Low	129.826	328.043	280.808	52.2995	0.519193	0.00019798	0.00474072
Neutrophils	Stroma	LUSC	High	423.608	1187.53	1041.72	312.199	1.92606	0.00019798	0.00474072
Neutrophils	Tumour	All	Low	32.8654	91.6684	92.5404	12.1667	0.419789	6.22561e-13	7.47136e-12
Neutrophils	Tumour	All	High	366.528	411.712	525.134	106.187	2.38215	6.22561e-13	7.47136e-12
Neutrophils	Tumour	LUAD	Low	29.3919	63.6716	74.5782	13.7737	0.511189	4.43023e-05	0.00106271
Neutrophils	Tumour	LUAD	High	132.647	333.971	285.397	77.4155	1.95622	4.43023e-05	0.00106271
Neutrophils	Tumour	LUSC	Low	34.8403	155.672	114.829	21.6673	0.344731	1.67723e-09	4.02535e-08
Neutrophils	Tumour	LUSC	High	464.65	880.01	966.254	289.478	2.90082	1.67723e-09	4.02535e-08
Macrophages	Stroma	All	Low	1038.83	1197.9	1343.01	142.796	1.00958	0.926887	1
Macrophages	Stroma	All	High	1190.63	837.107	1317.65	235.549	0.990514	0.926887	1
Macrophages	Stroma	LUAD	Low	1299.41	933.764	1496.02	223.181	1.02032	0.891029	1
Macrophages	Stroma	LUAD	High	1484.19	788.315	1437.04	362.394	0.980089	0.891029	1
Macrophages	Stroma	LUSC	Low	934.901	1176.94	1205.66	184.246	0.998952	0.994318	1
Macrophages	Stroma	LUSC	High	1157.32	568.831	1208.19	305.416	1.00105	0.994318	1
Macrophages	Tumour	All	Low	176.256	235.446	215.139	22.9711	0.662145	7.76357e-05	0.000931231
Macrophages	Tumour	All	High	482.662	545.592	490.697	88.0476	1.51024	7.76357e-05	0.000931231
Macrophages	Tumour	LUAD	Low	213.53	239.676	284.074	43.0418	0.67911	0.00884136	0.191954
Macrophages	Tumour	LUAD	High	439.597	426.334	615.957	155.996	1.47252	0.00884136	0.191954
Macrophages	Tumour	LUSC	Low	119.329	176.343	162.933	24.7105	0.645604	0.00300188	0.069612
Macrophages	Tumour	LUSC	High	525.726	492.348	390.909	99.1686	1.54894	0.00300188	0.069612
B cells	Stroma	All	Low	806.958	1371.28	1002.34	106.904	1.04727	0.658499	0.999997
B cells	Stroma	All	High	690.436	630.828	913.894	164.401	0.954862	0.658499	0.999997
B cells	Stroma	LUAD	Low	1040.62	1599.68	1086.36	163.387	1.11508	0.461494	1
B cells	Stroma	LUAD	High	690.318	575.153	873.691	222.098	0.896793	0.461494	1
B cells	Stroma	LUSC	Low	783.115	831.767	924.819	141.436	0.983583	0.910843	1
B cells	Stroma	LUSC	High	793.169	641.589	955.948	242.879	1.01669	0.910843	1
B cells	Tumour	All	Low	70.2698	115.251	106.343	11.7654	0.800914	0.0385228	0.37588
B cells	Tumour	All	High	104.487	146.672	165.783	30.4912	1.24857	0.0385228	0.37588
B cells	Tumour	LUAD	Low	99.1336	112.61	177.754	27.974	0.810981	0.174779	0.990053
B cells	Tumour	LUAD	High	221.452	164.254	270.271	71.6875	1.23307	0.174779	0.990053
B cells	Tumour	LUSC	Low	42.221	86.0406	63.6212	9.9492	0.790973	0.115768	0.94781
B cells	Tumour	LUSC	High	92.3944	63.0521	101.69	25.8795	1.26427	0.115768	0.94781
CD8+ T cells	Stroma	All	Low	1635.66	1098.15	1798.27	189.198	1.05306	0.618721	0.999991
CD8+ T cells	Stroma	All	High	1649.47	1227.74	1621.62	290.729	0.949615	0.618721	0.999991
CD8+ T cells	Stroma	LUAD	Low	1669.3	1193.57	1736.46	257.945	1.01748	0.906124	1
CD8+ T cells	Stroma	LUAD	High	1885.24	1169.02	1677.33	424.074	0.982825	0.906124	1
CD8+ T cells	Stroma	LUSC	Low	1554.4	1154.87	1862.27	280.895	1.08989	0.558564	1
CD8+ T cells	Stroma	LUSC	High	1454.22	1307.28	1567.76	397.663	0.917527	0.558564	1
CD8+ T cells	Tumour	All	Low	239.13	418.91	314.634	33.5745	0.885675	0.246868	0.966699
CD8+ T cells	Tumour	All	High	366.898	377.384	401.104	72.4998	1.12908	0.246868	0.966699
CD8+ T cells	Tumour	LUAD	Low	228.562	357.124	301.492	45.5133	0.739808	0.0419629	0.642582
CD8+ T cells	Tumour	LUAD	High	421.478	307.475	550.855	140.016	1.3517	0.0419629	0.642582
CD8+ T cells	Tumour	LUSC	Low	239.13	484.048	328.35	49.9557	1.0603	0.693551	1
CD8+ T cells	Tumour	LUSC	High	267.681	291.752	292.064	74.8892	0.943127	0.693551	1
T helper cells	Stroma	All	Low	1583.63	1109.29	1738.88	183.057	1.04325	0.682326	0.999999
T helper cells	Stroma	All	High	1496.44	763.569	1597.7	284.896	0.958545	0.682326	0.999999
T helper cells	Stroma	LUAD	Low	1837.41	1439.99	2046.75	304.492	1.09397	0.539788	1
T helper cells	Stroma	LUAD	High	1752.42	675.878	1710.24	430.807	0.914105	0.539788	1
T helper cells	Stroma	LUSC	Low	1359.04	872.504	1477.32	222.384	0.99488	0.972027	1
T helper cells	Stroma	LUSC	High	1426.33	823.304	1492.56	376.067	1.00515	0.972027	1
T helper cells	Tumour	All	Low	132.322	187.931	178.287	18.9542	0.920289	0.425269	0.998701
T helper cells	Tumour	All	High	184.838	194.466	210.51	37.7664	1.08662	0.425269	0.998701
T helper cells	Tumour	LUAD	Low	170.208	201.062	229.879	34.4728	0.87795	0.376775	0.999988
T helper cells	Tumour	LUAD	High	278.036	213.745	298.236	75.3875	1.13902	0.376775	0.999988
T helper cells	Tumour	LUSC	Low	105.037	178.985	138.274	21.0465	0.964669	0.807566	1
T helper cells	Tumour	LUSC	High	156.384	141.169	148.588	37.7681	1.03662	0.807566	1
Tregs	Stroma	All	Low	614.509	513.494	695.386	73.3137	1.07869	0.464962	0.99945
Tregs	Stroma	All	High	579.336	333.112	597.635	106.809	0.927054	0.464962	0.99945
Tregs	Stroma	LUAD	Low	522.827	517.383	605.85	90.107	1.05835	0.699459	1
Tregs	Stroma	LUAD	High	454.614	380.108	540.886	136.69	0.944867	0.699459	1
Tregs	Stroma	LUSC	Low	644.549	746.216	798.154	120.761	1.09941	0.518248	1
Tregs	Stroma	LUSC	High	606.561	228.242	660.337	166.586	0.909577	0.518248	1
Tregs	Tumour	All	Low	42.0921	60.6545	56.0692	6.00375	0.808921	0.0440041	0.417264
Tregs	Tumour	All	High	70.3671	89.36	85.6865	15.5695	1.23621	0.0440041	0.417264
Tregs	Tumour	LUAD	Low	38.7127	48.4305	53.664	8.12233	0.80991	0.158388	0.984053
Tregs	Tumour	LUAD	High	62.6737	36.1279	81.8106	21.0299	1.2347	0.158388	0.984053
Tregs	Tumour	LUSC	Low	43.3181	85.7292	58.5822	8.97859	0.807933	0.151306	0.9805
Tregs	Tumour	LUSC	High	99.0535	112.974	89.746	22.9775	1.23773	0.151306	0.9805
Correlation matrix (Fixed effect)	(Intercept)	PTI_binHigh	tissueLUSC	stage_merged2	PTI_binHigh:tissueLUSC	classifierTumour	PTI_binHigh:classifierTumour	tissueLUSC:classifierTumour	PTI_binHigh:tissueLUSC:classifierTumour	celltypeMacrophages	celltypeB cells	celltypeCD8+ T cells	celltypeT helper cells	celltypeTregs	PTI_binHigh:celltypeMacrophages	PTI_binHigh:celltypeB cells	PTI_binHigh:celltypeCD8+ T cells	PTI_binHigh:celltypeT helper cells	PTI_binHigh:celltypeTregs	tissueLUSC:celltypeMacrophages	tissueLUSC:celltypeB cells	tissueLUSC:celltypeCD8+ T cells	tissueLUSC:celltypeT helper cells	tissueLUSC:celltypeTregs	PTI_binHigh:tissueLUSC:celltypeMacrophages	PTI_binHigh:tissueLUSC:celltypeB cells	PTI_binHigh:tissueLUSC:celltypeCD8+ T cells	PTI_binHigh:tissueLUSC:celltypeT helper cells	PTI_binHigh:tissueLUSC:celltypeTregs	celltypeMacrophages:classifierTumour	celltypeB cells:classifierTumour	celltypeCD8+ T cells:classifierTumour	celltypeT helper cells:classifierTumour	celltypeTregs:classifierTumour	PTI_binHigh:celltypeMacrophages:classifierTumour	PTI_binHigh:celltypeB cells:classifierTumour	PTI_binHigh:celltypeCD8+ T cells:classifierTumour	PTI_binHigh:celltypeT helper cells:classifierTumour	PTI_binHigh:celltypeTregs:classifierTumour	tissueLUSC:celltypeMacrophages:classifierTumour	tissueLUSC:celltypeB cells:classifierTumour	tissueLUSC:celltypeCD8+ T cells:classifierTumour	tissueLUSC:celltypeT helper cells:classifierTumour	tissueLUSC:celltypeTregs:classifierTumour	PTI_binHigh:tissueLUSC:celltypeMacrophages:classifierTumour	PTI_binHigh:tissueLUSC:celltypeB cells:classifierTumour	PTI_binHigh:tissueLUSC:celltypeCD8+ T cells:classifierTumour	PTI_binHigh:tissueLUSC:celltypeT helper cells:classifierTumour	PTI_binHigh:tissueLUSC:celltypeTregs:classifierTumour
(Intercept)	1	-0.507248	-0.652489	-0.205091	0.347657	-0.60289	0.339676	0.422709	-0.228189	-0.702781	-0.699275	-0.707656	-0.703211	-0.706067	0.368429	0.363496	0.371855	0.367753	0.370361	0.489604	0.488082	0.494159	0.491449	0.494066	-0.25648	-0.255343	-0.257548	-0.256726	-0.259077	0.469067	0.455912	0.464387	0.461883	0.464783	-0.252496	-0.246563	-0.24934	-0.248121	-0.249284	-0.329699	-0.322679	-0.326716	-0.324438	-0.325789	0.173296	0.168815	0.171003	0.169983	0.171134
PTI_binHigh	-0.507248	1	0.380615	-0.0905264	-0.688869	0.329024	-0.612597	-0.230554	0.413103	0.384462	0.386233	0.387518	0.386138	0.387478	-0.690673	-0.690843	-0.690498	-0.691754	-0.691461	-0.267276	-0.265694	-0.26798	-0.26751	-0.267873	0.479001	0.483045	0.477174	0.480207	0.478905	-0.253073	-0.246397	-0.25187	-0.251236	-0.25291	0.453681	0.447664	0.450573	0.452625	0.45477	0.178271	0.174567	0.176807	0.177014	0.178304	-0.311255	-0.309963	-0.308933	-0.310367	-0.311626
tissueLUSC	-0.652489	0.380615	1	-0.113944	-0.535211	0.420804	-0.2396	-0.606039	0.331063	0.496152	0.494329	0.499041	0.497897	0.49863	-0.261213	-0.260304	-0.26419	-0.263477	-0.263448	-0.716699	-0.716925	-0.722457	-0.721234	-0.721129	0.376336	0.380112	0.379668	0.380031	0.379356	-0.324363	-0.315799	-0.32474	-0.323657	-0.324407	0.177102	0.172338	0.177123	0.176726	0.176776	0.468828	0.462923	0.471448	0.467532	0.4678	-0.250044	-0.246851	-0.251201	-0.248985	-0.248753
stage_merged2	-0.205091	-0.0905264	-0.113944	1	0.0687766	0.0158453	0.00176377	-0.0107252	-0.00447558	0.000477702	-0.00545305	0.00173459	-0.00542666	-0.00130413	0.006681	0.0184056	0.00921431	0.0174791	0.0103268	-0.00679809	-0.0113052	-0.0120077	-0.00693012	-0.0146447	-0.000103963	-0.00817292	-0.00340692	-0.00608448	0.00322704	-0.0246336	-0.0218821	-0.0120442	-0.00918321	-0.0130083	0.00302012	0.00507583	-0.00504804	-0.0068271	-0.00489116	0.0202066	0.017025	0.0133756	0.00768407	0.00830435	-0.00217232	0.00308964	0.00364719	0.00554187	0.00272581
PTI_binHigh:tissueLUSC	0.347657	-0.688869	-0.535211	0.0687766	1	-0.226496	0.421695	0.324917	-0.616595	-0.264295	-0.26599	-0.266501	-0.265529	-0.266531	0.475413	0.475835	0.475356	0.476252	0.476014	0.383315	0.383577	0.385577	0.384948	0.385351	-0.702676	-0.699798	-0.7049	-0.704094	-0.704342	0.17406	0.169482	0.173105	0.172715	0.173994	-0.312217	-0.308086	-0.310051	-0.311473	-0.313068	-0.252163	-0.248503	-0.252338	-0.250605	-0.251455	0.46211	0.458212	0.463536	0.462366	0.463139
classifierTumour	-0.60289	0.329024	0.420804	0.0158453	-0.226496	1	-0.56727	-0.701149	0.382193	0.521801	0.519879	0.52338	0.522512	0.522144	-0.275769	-0.273635	-0.277629	-0.276534	-0.276306	-0.363128	-0.360269	-0.363726	-0.363589	-0.363187	0.191628	0.191577	0.192144	0.192356	0.191963	-0.774906	-0.768506	-0.7744	-0.774367	-0.775134	0.420692	0.41816	0.419891	0.42013	0.420053	0.544239	0.543667	0.543533	0.543944	0.544051	-0.288654	-0.288751	-0.287926	-0.288033	-0.28798
PTI_binHigh:classifierTumour	0.339676	-0.612597	-0.2396	0.00176377	0.421695	-0.56727	1	0.397667	-0.673802	-0.295441	-0.295316	-0.296553	-0.295995	-0.295963	0.513458	0.51185	0.515795	0.516159	0.513591	0.205802	0.204193	0.205818	0.20579	0.205658	-0.356391	-0.358198	-0.356635	-0.358707	-0.356393	0.439298	0.435693	0.438715	0.438785	0.43949	-0.74151	-0.734546	-0.740783	-0.740622	-0.738494	-0.308855	-0.308384	-0.308088	-0.308491	-0.30879	0.508826	0.507151	0.508082	0.50786	0.506464
tissueLUSC:classifierTumour	0.422709	-0.230554	-0.606039	-0.0107252	0.324917	-0.701149	0.397667	1	-0.544782	-0.366061	-0.364439	-0.367097	-0.366535	-0.366208	0.193249	0.191613	0.194525	0.193774	0.193605	0.52078	0.517699	0.521711	0.521868	0.521232	-0.273951	-0.274259	-0.274436	-0.275091	-0.274625	0.543366	0.53888	0.543147	0.543108	0.543549	-0.294947	-0.293157	-0.294439	-0.294609	-0.29447	-0.774502	-0.771466	-0.777603	-0.776493	-0.775375	0.411094	0.409475	0.412114	0.411426	0.410674
PTI_binHigh:tissueLUSC:classifierTumour	-0.228189	0.413103	0.331063	-0.00447558	-0.616595	0.382193	-0.673802	-0.544782	1	0.199014	0.199037	0.199781	0.199415	0.199401	-0.34601	-0.34501	-0.347602	-0.34787	-0.346119	-0.283569	-0.281901	-0.283772	-0.283905	-0.283647	0.520527	0.523411	0.520521	0.522754	0.520319	-0.295919	-0.293498	-0.295525	-0.295587	-0.29608	0.499605	0.494911	0.499126	0.499023	0.497609	0.422103	0.420312	0.42345	0.423006	0.42262	-0.755152	-0.752167	-0.756041	-0.755594	-0.753462
celltypeMacrophages	-0.702781	0.384462	0.496152	0.000477702	-0.264295	0.521801	-0.295441	-0.366061	0.199014	1	0.607122	0.619801	0.615264	0.617805	-0.524878	-0.31712	-0.326306	-0.323124	-0.324707	-0.694247	-0.421603	-0.431152	-0.42818	-0.429587	0.363767	0.221915	0.225211	0.224338	0.225174	-0.675884	-0.392934	-0.407997	-0.404981	-0.405392	0.366575	0.21335	0.22075	0.219339	0.219041	0.473496	0.277519	0.285773	0.28374	0.283753	-0.251628	-0.146925	-0.151557	-0.150512	-0.15048
celltypeB cells	-0.699275	0.386233	0.494329	-0.00545305	-0.26599	0.519879	-0.295316	-0.364439	0.199037	0.607122	1	0.616288	0.613728	0.6124	-0.320788	-0.525552	-0.326907	-0.324905	-0.32408	-0.422258	-0.693016	-0.42809	-0.426827	-0.425606	0.222751	0.367769	0.226124	0.225827	0.224883	-0.404714	-0.661052	-0.400196	-0.397638	-0.402368	0.220012	0.359882	0.217375	0.216089	0.218505	0.284559	0.467674	0.281042	0.279592	0.282741	-0.150924	-0.248688	-0.148987	-0.148106	-0.149668
celltypeCD8+ T cells	-0.707656	0.387518	0.499041	0.00173459	-0.266501	0.52338	-0.296553	-0.367097	0.199781	0.619801	0.616288	1	0.623969	0.624634	-0.325561	-0.322535	-0.527668	-0.328332	-0.328847	-0.430401	-0.427714	-0.69536	-0.434194	-0.434321	0.225691	0.225716	0.364452	0.228036	0.228111	-0.408629	-0.401738	-0.674999	-0.407153	-0.40695	0.221662	0.21831	0.365611	0.220671	0.220133	0.286392	0.283905	0.473193	0.285523	0.285126	-0.152144	-0.150501	-0.250878	-0.151378	-0.151118
celltypeT helper cells	-0.703211	0.386138	0.497897	-0.00542666	-0.265529	0.522512	-0.295995	-0.366535	0.199415	0.615264	0.613728	0.623969	1	0.621373	-0.322832	-0.320913	-0.328799	-0.526149	-0.326854	-0.427051	-0.425996	-0.433932	-0.695785	-0.431963	0.223681	0.224544	0.226966	0.365357	0.226622	-0.407299	-0.401048	-0.410022	-0.676705	-0.406386	0.220929	0.217871	0.221992	0.366824	0.21975	0.285239	0.283307	0.287238	0.474482	0.284562	-0.151659	-0.150145	-0.152385	-0.251654	-0.15092
celltypeTregs	-0.706067	0.387478	0.49863	-0.00130413	-0.266531	0.522144	-0.295963	-0.366208	0.199401	0.617805	0.6124	0.624634	0.621373	1	-0.324746	-0.320758	-0.329694	-0.327224	-0.526884	-0.429077	-0.424882	-0.434304	-0.432336	-0.695234	0.225159	0.22446	0.227723	0.227273	0.365477	-0.407811	-0.397036	-0.405984	-0.404977	-0.672751	0.221295	0.215836	0.219948	0.219584	0.364153	0.285917	0.28063	0.284615	0.28408	0.471564	-0.151882	-0.148868	-0.150919	-0.150619	-0.249901
PTI_binHigh:celltypeMacrophages	0.368429	-0.690673	-0.261213	0.006681	0.475413	-0.275769	0.513458	0.193249	-0.34601	-0.524878	-0.320788	-0.325561	-0.322832	-0.324746	1	0.585399	0.586706	0.58876	0.590702	0.365092	0.221847	0.225963	0.224422	0.2256	-0.693738	-0.409644	-0.405579	-0.409092	-0.409822	0.355995	0.207196	0.214018	0.21261	0.213656	-0.681814	-0.375866	-0.37916	-0.380176	-0.382837	-0.25035	-0.146813	-0.150467	-0.149737	-0.150411	0.467863	0.259704	0.259993	0.260654	0.262442
PTI_binHigh:celltypeB cells	0.363496	-0.690843	-0.260304	0.0184056	0.475835	-0.273635	0.51185	0.191613	-0.34501	-0.31712	-0.525552	-0.322535	-0.320913	-0.320758	0.585399	1	0.587836	0.588189	0.586106	0.2212	0.363172	0.223442	0.222846	0.222576	-0.406456	-0.699738	-0.406593	-0.408775	-0.40662	0.212411	0.346757	0.209057	0.207918	0.211192	-0.382079	-0.667923	-0.37616	-0.377786	-0.383111	-0.150274	-0.24578	-0.147332	-0.146959	-0.14927	0.262093	0.461596	0.257803	0.25893	0.262392
PTI_binHigh:celltypeCD8+ T cells	0.371855	-0.690498	-0.26419	0.00921431	0.475356	-0.277629	0.515795	0.194525	-0.347602	-0.326306	-0.326907	-0.527668	-0.328799	-0.329694	0.586706	0.587836	1	0.591299	0.588657	0.227244	0.225941	0.366392	0.228522	0.228987	-0.407181	-0.41134	-0.691139	-0.410872	-0.4084	0.216228	0.2126	0.355864	0.214611	0.215294	-0.38326	-0.382206	-0.680953	-0.383288	-0.384515	-0.152458	-0.150697	-0.249999	-0.151247	-0.151681	0.262953	0.264163	0.467021	0.262771	0.263544
PTI_binHigh:celltypeT helper cells	0.367753	-0.691754	-0.263477	0.0174791	0.476252	-0.276534	0.516159	0.193774	-0.34787	-0.323124	-0.324905	-0.328332	-0.526149	-0.327224	0.58876	0.588189	0.591299	1	0.590344	0.224933	0.224479	0.22774	0.365757	0.227147	-0.408541	-0.411547	-0.40875	-0.694703	-0.409474	0.214956	0.211685	0.215377	0.356078	0.214473	-0.383941	-0.381463	-0.383147	-0.684426	-0.385788	-0.15148	-0.150006	-0.151412	-0.250445	-0.151057	0.263425	0.263673	0.262715	0.469329	0.264434
PTI_binHigh:celltypeTregs	0.370361	-0.691461	-0.263448	0.0103268	0.476014	-0.276306	0.513591	0.193605	-0.346119	-0.324707	-0.32408	-0.328847	-0.326854	-0.526884	0.590702	0.586106	0.588657	0.590344	1	0.2261	0.223991	0.228164	0.227164	0.366068	-0.409932	-0.410123	-0.406957	-0.410194	-0.693735	0.215317	0.20965	0.213441	0.213075	0.354907	-0.382608	-0.377515	-0.378702	-0.382045	-0.681141	-0.151782	-0.148593	-0.150106	-0.150141	-0.249528	0.262508	0.260916	0.259659	0.261925	0.467093
tissueLUSC:celltypeMacrophages	0.489604	-0.267276	-0.716699	-0.00679809	0.383315	-0.363128	0.205802	0.52078	-0.283569	-0.694247	-0.422258	-0.430401	-0.427051	-0.429077	0.365092	0.2212	0.227244	0.224933	0.2261	1	0.615411	0.625706	0.623727	0.625966	-0.525009	-0.325246	-0.32827	-0.328036	-0.329162	0.46993	0.273359	0.283309	0.281256	0.281897	-0.254967	-0.148594	-0.153446	-0.152451	-0.152546	-0.678111	-0.401516	-0.411116	-0.40725	-0.408199	0.360066	0.212978	0.21789	0.215811	0.216242
tissueLUSC:celltypeB cells	0.488082	-0.265694	-0.716925	-0.0113052	0.383577	-0.360269	0.204193	0.517699	-0.281901	-0.421603	-0.693016	-0.427714	-0.425996	-0.424882	0.221847	0.363172	0.225941	0.224479	0.223991	0.615411	1	0.624615	0.623774	0.621883	-0.3232	-0.528628	-0.327819	-0.328161	-0.327114	0.280823	0.458616	0.277999	0.276115	0.279092	-0.152329	-0.249338	-0.150569	-0.149654	-0.151043	-0.403183	-0.662869	-0.403697	-0.399853	-0.400817	0.213991	0.351652	0.2139	0.21183	0.212277
tissueLUSC:celltypeCD8+ T cells	0.494159	-0.26798	-0.722457	-0.0120077	0.385577	-0.363726	0.205818	0.521711	-0.283772	-0.431152	-0.42809	-0.69536	-0.433932	-0.434304	0.225963	0.223442	0.366392	0.22774	0.228164	0.625706	0.624615	1	0.632003	0.633144	-0.327964	-0.329355	-0.523872	-0.331704	-0.332387	0.284205	0.279389	0.469532	0.283243	0.282951	-0.153962	-0.151626	-0.254059	-0.153271	-0.152749	-0.408161	-0.404471	-0.67393	-0.406718	-0.406134	0.216779	0.214248	0.357211	0.215557	0.215205
tissueLUSC:celltypeT helper cells	0.491449	-0.26751	-0.721234	-0.00693012	0.384948	-0.363589	0.20579	0.521868	-0.283905	-0.42818	-0.426827	-0.434194	-0.695785	-0.432336	0.224422	0.222846	0.228522	0.365757	0.227164	0.623727	0.623774	0.632003	1	0.630306	-0.326933	-0.328969	-0.330829	-0.525299	-0.330908	0.283587	0.27921	0.285453	0.47096	0.282843	-0.153677	-0.15156	-0.15437	-0.255122	-0.152746	-0.408341	-0.404508	-0.411331	-0.673187	-0.406398	0.21692	0.214324	0.218041	0.356862	0.215382
tissueLUSC:celltypeTregs	0.494066	-0.267873	-0.721129	-0.0146447	0.385351	-0.363187	0.205658	0.521232	-0.283647	-0.429587	-0.425606	-0.434321	-0.431963	-0.695234	0.2256	0.222576	0.228987	0.227147	0.366068	0.625966	0.621883	0.633144	0.630306	1	-0.328429	-0.328317	-0.331841	-0.331199	-0.525628	0.283873	0.27634	0.28247	0.281717	0.4679	-0.153858	-0.150088	-0.15282	-0.15254	-0.253042	-0.409788	-0.403366	-0.410146	-0.406718	-0.67118	0.21754	0.213782	0.217305	0.215481	0.355567
PTI_binHigh:tissueLUSC:celltypeMacrophages	-0.25648	0.479001	0.376336	-0.000103963	-0.702676	0.191628	-0.356391	-0.273951	0.520527	0.363767	0.222751	0.225691	0.223681	0.225159	-0.693738	-0.406456	-0.407181	-0.408541	-0.409932	-0.525009	-0.3232	-0.327964	-0.326933	-0.328429	1	0.595691	0.601455	0.602674	0.604946	-0.24714	-0.143937	-0.148368	-0.147413	-0.148343	0.473004	0.260878	0.26299	0.263684	0.265702	0.356989	0.211435	0.215983	0.214187	0.21516	-0.682208	-0.387485	-0.394701	-0.393851	-0.395892
PTI_binHigh:tissueLUSC:celltypeB cells	-0.255343	0.483045	0.380112	-0.00817292	-0.699798	0.191577	-0.358198	-0.274259	0.523411	0.221915	0.367769	0.225716	0.224544	0.22446	-0.409644	-0.699738	-0.41134	-0.411547	-0.410123	-0.325246	-0.528628	-0.329355	-0.328969	-0.328317	0.595691	1	0.598636	0.599228	0.59696	-0.148768	-0.24277	-0.146351	-0.145542	-0.147859	0.267401	0.467446	0.263217	0.264347	0.268088	0.214213	0.351064	0.213458	0.211785	0.21291	-0.395231	-0.677057	-0.395195	-0.39474	-0.396036
PTI_binHigh:tissueLUSC:celltypeCD8+ T cells	-0.257548	0.477174	0.379668	-0.00340692	-0.7049	0.192144	-0.356635	-0.274436	0.520521	0.225211	0.226124	0.364452	0.226966	0.227723	-0.405579	-0.406593	-0.691139	-0.40875	-0.406957	-0.32827	-0.327819	-0.523872	-0.330829	-0.331841	0.601455	0.598636	1	0.606176	0.603703	-0.149598	-0.14708	-0.245779	-0.148222	-0.148883	0.264942	0.264246	0.470476	0.264836	0.265845	0.21543	0.213031	0.353739	0.213891	0.214246	-0.390671	-0.390407	-0.679339	-0.392954	-0.391834
PTI_binHigh:tissueLUSC:celltypeT helper cells	-0.256726	0.480207	0.380031	-0.00608448	-0.704094	0.192356	-0.358707	-0.275091	0.522754	0.224338	0.225827	0.228036	0.365357	0.227273	-0.409092	-0.408775	-0.410872	-0.694703	-0.410194	-0.328036	-0.328161	-0.331704	-0.525299	-0.331199	0.602674	0.599228	0.606176	1	0.604185	-0.149549	-0.147258	-0.149627	-0.247363	-0.149123	0.26681	0.265115	0.266156	0.475423	0.268079	0.215865	0.213449	0.216458	0.354502	0.214752	-0.394844	-0.391927	-0.397132	-0.683008	-0.395806
PTI_binHigh:tissueLUSC:celltypeTregs	-0.259077	0.478905	0.379356	0.00322704	-0.704342	0.191963	-0.356393	-0.274625	0.520319	0.225174	0.224883	0.228111	0.226622	0.365477	-0.409822	-0.40662	-0.4084	-0.409474	-0.693735	-0.329162	-0.327114	-0.332387	-0.330908	-0.525628	0.604946	0.59696	0.603703	0.604185	1	-0.149684	-0.145723	-0.148153	-0.147883	-0.246384	0.265518	0.262017	0.262686	0.264987	0.472555	0.216459	0.21274	0.215811	0.214249	0.353794	-0.393386	-0.386687	-0.393321	-0.393112	-0.680122
celltypeMacrophages:classifierTumour	0.469067	-0.253073	-0.324363	-0.0246336	0.17406	-0.774906	0.439298	0.543366	-0.295919	-0.675884	-0.404714	-0.408629	-0.407299	-0.407811	0.355995	0.212411	0.216228	0.214956	0.215317	0.46993	0.280823	0.284205	0.283587	0.283873	-0.24714	-0.148768	-0.149598	-0.149549	-0.149684	1	0.59667	0.604773	0.604762	0.604211	-0.542597	-0.324457	-0.327642	-0.327855	-0.327108	-0.70175	-0.422019	-0.424406	-0.424651	-0.423888	0.372353	0.22386	0.224711	0.224791	0.224341
celltypeB cells:classifierTumour	0.455912	-0.246397	-0.315799	-0.0218821	0.169482	-0.768506	0.435693	0.53888	-0.293498	-0.392934	-0.661052	-0.401738	-0.401048	-0.397036	0.207196	0.346757	0.2126	0.211685	0.20965	0.273359	0.458616	0.279389	0.27921	0.27634	-0.143937	-0.24277	-0.14708	-0.147258	-0.145723	0.59667	1	0.599852	0.602113	0.597562	-0.323737	-0.543766	-0.325002	-0.326446	-0.323534	-0.418873	-0.707132	-0.420936	-0.422781	-0.419221	0.22215	0.37517	0.222901	0.223829	0.221889
celltypeCD8+ T cells:classifierTumour	0.464387	-0.25187	-0.32474	-0.0120442	0.173105	-0.7744	0.438715	0.543147	-0.295525	-0.407997	-0.400196	-0.674999	-0.410022	-0.405984	0.214018	0.209057	0.355864	0.215377	0.213441	0.283309	0.277999	0.469532	0.285453	0.28247	-0.148368	-0.146351	-0.245779	-0.149627	-0.148153	0.604773	0.599852	1	0.609468	0.606968	-0.327983	-0.325933	-0.541567	-0.330238	-0.328257	-0.423936	-0.42395	-0.701104	-0.427453	-0.425303	0.225118	0.224657	0.371606	0.226524	0.225332
celltypeT helper cells:classifierTumour	0.461883	-0.251236	-0.323657	-0.00918321	0.172715	-0.774367	0.438785	0.543108	-0.295587	-0.404981	-0.397638	-0.407153	-0.676705	-0.404977	0.21261	0.207918	0.214611	0.356078	0.213075	0.281256	0.276115	0.283243	0.47096	0.281717	-0.147413	-0.145542	-0.148222	-0.247363	-0.147883	0.604762	0.602113	0.609468	1	0.606153	-0.328041	-0.327227	-0.33004	-0.542092	-0.327916	-0.424	-0.425584	-0.427303	-0.701525	-0.424804	0.22515	0.225609	0.226464	0.371819	0.225068
celltypeTregs:classifierTumour	0.464783	-0.25291	-0.324407	-0.0130083	0.173994	-0.775134	0.43949	0.543549	-0.29608	-0.405392	-0.402368	-0.40695	-0.406386	-0.672751	0.213656	0.211192	0.215294	0.214473	0.354907	0.281897	0.279092	0.282951	0.282843	0.4679	-0.148343	-0.147859	-0.148883	-0.149123	-0.246384	0.604211	0.597562	0.606968	0.606153	1	-0.327888	-0.324973	-0.328912	-0.328701	-0.541442	-0.424059	-0.422589	-0.425835	-0.425542	-0.70129	0.225005	0.224248	0.225602	0.225394	0.371435
PTI_binHigh:celltypeMacrophages:classifierTumour	-0.252496	0.453681	0.177102	0.00302012	-0.312217	0.420692	-0.74151	-0.294947	0.499605	0.366575	0.220012	0.221662	0.220929	0.221295	-0.681814	-0.382079	-0.38326	-0.383941	-0.382608	-0.254967	-0.152329	-0.153962	-0.153677	-0.153858	0.473004	0.267401	0.264942	0.26681	0.265518	-0.542597	-0.323737	-0.327983	-0.328041	-0.327888	1	0.544848	0.551445	0.55127	0.549423	0.380948	0.229065	0.230244	0.230501	0.230226	-0.686263	-0.376067	-0.378254	-0.378037	-0.376859
PTI_binHigh:celltypeB cells:classifierTumour	-0.246563	0.447664	0.172338	0.00507583	-0.308086	0.41816	-0.734546	-0.293157	0.494911	0.21335	0.359882	0.21831	0.217871	0.215836	-0.375866	-0.667923	-0.382206	-0.381463	-0.377515	-0.148594	-0.249338	-0.151626	-0.15156	-0.150088	0.260878	0.467446	0.264246	0.265115	0.262017	-0.324457	-0.543766	-0.325933	-0.327227	-0.324973	0.544848	1	0.546083	0.546724	0.543391	0.228035	0.384644	0.228856	0.229984	0.228237	-0.373886	-0.690085	-0.374561	-0.374908	-0.372699
PTI_binHigh:celltypeCD8+ T cells:classifierTumour	-0.24934	0.450573	0.177123	-0.00504804	-0.310051	0.419891	-0.740783	-0.294439	0.499126	0.22075	0.217375	0.365611	0.221992	0.219948	-0.37916	-0.37616	-0.680953	-0.383147	-0.378702	-0.153446	-0.150569	-0.254059	-0.15437	-0.15282	0.26299	0.263217	0.470476	0.266156	0.262686	-0.327642	-0.325002	-0.541567	-0.33004	-0.328912	0.551445	0.546083	1	0.552471	0.55147	0.229946	0.229833	0.379826	0.231708	0.230749	-0.37844	-0.376856	-0.686048	-0.378901	-0.378339
PTI_binHigh:celltypeT helper cells:classifierTumour	-0.248121	0.452625	0.176726	-0.0068271	-0.311473	0.42013	-0.740622	-0.294609	0.499023	0.219339	0.216089	0.220671	0.366824	0.219584	-0.380176	-0.377786	-0.383288	-0.684426	-0.382045	-0.152451	-0.149654	-0.153271	-0.255122	-0.15254	0.263684	0.264347	0.264836	0.475423	0.264987	-0.327855	-0.326446	-0.330238	-0.542092	-0.328701	0.55127	0.546724	0.552471	1	0.550456	0.230086	0.230849	0.231634	0.380487	0.230599	-0.37832	-0.377308	-0.379007	-0.685851	-0.377644
PTI_binHigh:celltypeTregs:classifierTumour	-0.249284	0.45477	0.176776	-0.00489116	-0.313068	0.420053	-0.738494	-0.29447	0.497609	0.219041	0.218505	0.220133	0.21975	0.364153	-0.382837	-0.383111	-0.384515	-0.385788	-0.681141	-0.152546	-0.151043	-0.152749	-0.152746	-0.253042	0.265702	0.268088	0.265845	0.268079	0.472555	-0.327108	-0.323534	-0.328257	-0.327916	-0.541442	0.549423	0.543391	0.55147	0.550456	1	0.229947	0.228982	0.230487	0.230522	0.380074	-0.377017	-0.375188	-0.378242	-0.377465	-0.685979
tissueLUSC:celltypeMacrophages:classifierTumour	-0.329699	0.178271	0.468828	0.0202066	-0.252163	0.544239	-0.308855	-0.774502	0.422103	0.473496	0.284559	0.286392	0.285239	0.285917	-0.25035	-0.150274	-0.152458	-0.15148	-0.151782	-0.678111	-0.403183	-0.408161	-0.408341	-0.409788	0.356989	0.214213	0.21543	0.215865	0.216459	-0.70175	-0.418873	-0.423936	-0.424	-0.424059	0.380948	0.228035	0.229946	0.230086	0.229947	1	0.600872	0.608443	0.608585	0.608014	-0.530659	-0.319056	-0.322293	-0.322256	-0.32184
tissueLUSC:celltypeB cells:classifierTumour	-0.322679	0.174567	0.462923	0.017025	-0.248503	0.543667	-0.308384	-0.771466	0.420312	0.277519	0.467674	0.283905	0.283307	0.28063	-0.146813	-0.24578	-0.150697	-0.150006	-0.148593	-0.401516	-0.662869	-0.404471	-0.404508	-0.403366	0.211435	0.351064	0.213031	0.213449	0.21274	-0.422019	-0.707132	-0.42395	-0.425584	-0.422589	0.229065	0.384644	0.229833	0.230849	0.228982	0.600872	1	0.603441	0.604908	0.602016	-0.318801	-0.530715	-0.3197	-0.320391	-0.318748
tissueLUSC:celltypeCD8+ T cells:classifierTumour	-0.326716	0.176807	0.471448	0.0133756	-0.252338	0.543533	-0.308088	-0.777603	0.42345	0.285773	0.281042	0.473193	0.287238	0.284615	-0.150467	-0.147332	-0.249999	-0.151412	-0.150106	-0.411116	-0.403697	-0.67393	-0.411331	-0.410146	0.215983	0.213458	0.353739	0.216458	0.215811	-0.424406	-0.420936	-0.701104	-0.427303	-0.425835	0.230244	0.228856	0.379826	0.231634	0.230487	0.608443	0.603441	1	0.611162	0.608308	-0.322972	-0.320115	-0.530023	-0.323817	-0.322199
tissueLUSC:celltypeT helper cells:classifierTumour	-0.324438	0.177014	0.467532	0.00768407	-0.250605	0.543944	-0.308491	-0.776493	0.423006	0.28374	0.279592	0.285523	0.474482	0.28408	-0.149737	-0.146959	-0.151247	-0.250445	-0.150141	-0.40725	-0.399853	-0.406718	-0.673187	-0.406718	0.214187	0.211785	0.213891	0.354502	0.214249	-0.424651	-0.422781	-0.427453	-0.701525	-0.425542	0.230501	0.229984	0.231708	0.380487	0.230522	0.608585	0.604908	0.611162	1	0.609864	-0.323046	-0.321059	-0.323915	-0.529961	-0.323026
tissueLUSC:celltypeTregs:classifierTumour	-0.325789	0.178304	0.4678	0.00830435	-0.251455	0.544051	-0.30879	-0.775375	0.42262	0.283753	0.282741	0.285126	0.284562	0.471564	-0.150411	-0.14927	-0.151681	-0.151057	-0.249528	-0.408199	-0.400817	-0.406134	-0.406398	-0.67118	0.21516	0.21291	0.214246	0.214752	0.353794	-0.423888	-0.419221	-0.425303	-0.424804	-0.70129	0.230226	0.228237	0.230749	0.230599	0.380074	0.608014	0.602016	0.608308	0.609864	1	-0.322625	-0.319732	-0.322361	-0.323074	-0.52966
PTI_binHigh:tissueLUSC:celltypeMacrophages:classifierTumour	0.173296	-0.311255	-0.250044	-0.00217232	0.46211	-0.288654	0.508826	0.411094	-0.755152	-0.251628	-0.150924	-0.152144	-0.151659	-0.151882	0.467863	0.262093	0.262953	0.263425	0.262508	0.360066	0.213991	0.216779	0.21692	0.21754	-0.682208	-0.395231	-0.390671	-0.394844	-0.393386	0.372353	0.22215	0.225118	0.22515	0.225005	-0.686263	-0.373886	-0.37844	-0.37832	-0.377017	-0.530659	-0.318801	-0.322972	-0.323046	-0.322625	1	0.569642	0.575885	0.57614	0.575087
PTI_binHigh:tissueLUSC:celltypeB cells:classifierTumour	0.168815	-0.309963	-0.246851	0.00308964	0.458212	-0.288751	0.507151	0.409475	-0.752167	-0.146925	-0.248688	-0.150501	-0.150145	-0.148868	0.259704	0.461596	0.264163	0.263673	0.260916	0.212978	0.351652	0.214248	0.214324	0.213782	-0.387485	-0.677057	-0.390407	-0.391927	-0.386687	0.22386	0.37517	0.224657	0.225609	0.224248	-0.376067	-0.690085	-0.376856	-0.377308	-0.375188	-0.319056	-0.530715	-0.320115	-0.321059	-0.319732	0.569642	1	0.571067	0.571811	0.567555
PTI_binHigh:tissueLUSC:celltypeCD8+ T cells:classifierTumour	0.171003	-0.308933	-0.251201	0.00364719	0.463536	-0.287926	0.508082	0.412114	-0.756041	-0.151557	-0.148987	-0.250878	-0.152385	-0.150919	0.259993	0.257803	0.467021	0.262715	0.259659	0.21789	0.2139	0.357211	0.218041	0.217305	-0.394701	-0.395195	-0.679339	-0.397132	-0.393321	0.224711	0.222901	0.371606	0.226464	0.225602	-0.378254	-0.374561	-0.686048	-0.379007	-0.378242	-0.322293	-0.3197	-0.530023	-0.323915	-0.322361	0.575885	0.571067	1	0.577994	0.576052
PTI_binHigh:tissueLUSC:celltypeT helper cells:classifierTumour	0.169983	-0.310367	-0.248985	0.00554187	0.462366	-0.288033	0.50786	0.411426	-0.755594	-0.150512	-0.148106	-0.151378	-0.251654	-0.150619	0.260654	0.25893	0.262771	0.469329	0.261925	0.215811	0.21183	0.215557	0.356862	0.215481	-0.393851	-0.39474	-0.392954	-0.683008	-0.393112	0.224791	0.223829	0.226524	0.371819	0.225394	-0.378037	-0.374908	-0.378901	-0.685851	-0.377465	-0.322256	-0.320391	-0.323817	-0.529961	-0.323074	0.57614	0.571811	0.577994	1	0.576247
PTI_binHigh:tissueLUSC:celltypeTregs:classifierTumour	0.171134	-0.311626	-0.248753	0.00272581	0.463139	-0.28798	0.506464	0.410674	-0.753462	-0.15048	-0.149668	-0.151118	-0.15092	-0.249901	0.262442	0.262392	0.263544	0.264434	0.467093	0.216242	0.212277	0.215205	0.215382	0.355567	-0.395892	-0.396036	-0.391834	-0.395806	-0.680122	0.224341	0.221889	0.225332	0.225068	0.371435	-0.376859	-0.372699	-0.378339	-0.377644	-0.685979	-0.32184	-0.318748	-0.322199	-0.323026	-0.52966	0.575087	0.567555	0.576052	0.576247	1
