## Supplementary material for "A cyclooxygenase-2 associated pro-tumorigenic inflammatory signature predicts outcome after surgery in lung cancer": Data file S16: GSEA Hallmark Data LUAD

### Sheet: Supplementary_table_16_fgsea_Ha
Supplementary Table 16
GSEA Hallmark Data LUAD
pathway	pval	padj	log2err	ES	NES	size
HALLMARK_EPITHELIAL_MESENCHYMAL_TRANSITION	1e-50	2.5e-49	NA	0.783981	3.49687	191
HALLMARK_TNFA_SIGNALING_VIA_NFKB	1e-50	2.5e-49	NA	0.753087	3.35728	190
HALLMARK_INFLAMMATORY_RESPONSE	3.39302e-41	5.65503e-40	1.672	0.712875	3.16608	186
HALLMARK_INTERFERON_GAMMA_RESPONSE	1.71775e-37	2.14719e-36	1.59596	0.685704	3.06562	197
HALLMARK_ALLOGRAFT_REJECTION	3.33944e-35	3.33944e-34	1.54318	0.68374	3.03082	181
HALLMARK_KRAS_SIGNALING_UP	6.26509e-33	5.22091e-32	1.48854	0.666032	2.97077	191
HALLMARK_HYPOXIA	3.86472e-29	2.76051e-28	1.40259	0.644857	2.87632	191
HALLMARK_COMPLEMENT	1.43351e-28	8.95943e-28	1.38775	0.647634	2.87207	185
HALLMARK_IL2_STAT5_SIGNALING	6.38056e-24	3.54476e-23	1.27091	0.608851	2.71766	195
HALLMARK_IL6_JAK_STAT3_SIGNALING	4.65625e-20	2.32812e-19	1.16018	0.738716	2.88846	79
HALLMARK_COAGULATION	2.38386e-18	1.08357e-17	1.10534	0.643827	2.70465	120
HALLMARK_APICAL_JUNCTION	4.5416e-15	1.89234e-14	0.996986	0.536219	2.38633	188
HALLMARK_APOPTOSIS	5.93395e-15	2.28229e-14	0.996986	0.563261	2.44892	153
HALLMARK_INTERFERON_ALPHA_RESPONSE	1.68691e-13	6.02469e-13	0.943632	0.628599	2.55697	97
HALLMARK_MTORC1_SIGNALING	1.58994e-12	5.2998e-12	0.91012	0.49691	2.22325	200
HALLMARK_ANGIOGENESIS	3.46081e-08	1.0815e-07	0.719513	0.732022	2.41465	32
HALLMARK_MYOGENESIS	1.1467e-07	3.37265e-07	0.704976	0.448067	1.96901	172
HALLMARK_UV_RESPONSE_DN	5.39933e-06	1.49981e-05	0.610527	0.437253	1.88099	143
HALLMARK_TGF_BETA_SIGNALING	6.3315e-06	1.66618e-05	0.610527	0.573954	2.10154	54
HALLMARK_GLYCOLYSIS	3.19029e-05	7.97572e-05	0.557332	0.391824	1.74906	193
HALLMARK_UV_RESPONSE_UP	3.42885e-05	8.16394e-05	0.557332	0.408687	1.77713	151
HALLMARK_P53_PATHWAY	4.36598e-05	9.92268e-05	0.557332	0.385256	1.72618	198
HALLMARK_PI3K_AKT_MTOR_SIGNALING	0.000114082	0.000248004	0.538434	0.440196	1.8064	99
HALLMARK_XENOBIOTIC_METABOLISM	0.000260139	0.000541955	0.498493	0.375245	1.65351	176
HALLMARK_ANDROGEN_RESPONSE	0.000544435	0.00108887	0.477271	0.422458	1.72999	98
HALLMARK_ESTROGEN_RESPONSE_LATE	0.000696238	0.00133892	0.477271	0.355572	1.58789	196
HALLMARK_APICAL_SURFACE	0.00235088	0.00435349	0.431708	0.513765	1.77056	40
HALLMARK_CHOLESTEROL_HOMEOSTASIS	0.00700397	0.0125071	0.407018	0.408534	1.58085	72
HALLMARK_PROTEIN_SECRETION	0.0215346	0.0371287	0.352488	0.35607	1.44571	95
HALLMARK_G2M_CHECKPOINT	0.0424757	0.0707929	0.24134	0.28884	1.29187	199
HALLMARK_UNFOLDED_PROTEIN_RESPONSE	0.0490956	0.0791865	0.231127	0.322341	1.34192	113
HALLMARK_ESTROGEN_RESPONSE_EARLY	0.0554217	0.0841751	0.208955	0.285299	1.27832	198
HALLMARK_REACTIVE_OXYGEN_SPECIES_PATHWAY	0.0555556	0.0841751	0.231127	0.393128	1.39963	48
HALLMARK_PANCREAS_BETA_CELLS	0.0606557	0.0891996	0.234393	0.498947	1.49021	22
HALLMARK_MITOTIC_SPINDLE	0.0837379	0.119626	0.168238	0.276374	1.23612	199
HALLMARK_ADIPOGENESIS	0.111111	0.154321	0.143759	0.270466	1.20733	193
HALLMARK_HEDGEHOG_SIGNALING	0.162406	0.219468	0.131458	0.382162	1.27283	34
HALLMARK_DNA_REPAIR	0.248677	0.327207	0.206588	-0.22388	-1.10959	150
HALLMARK_HEME_METABOLISM	0.275735	0.353507	0.0847985	0.247299	1.09458	179
HALLMARK_E2F_TARGETS	0.365291	0.456614	0.0696133	0.23361	1.0452	200
HALLMARK_MYC_TARGETS_V1	0.382282	0.466197	0.0673624	0.231999	1.038	200
HALLMARK_NOTCH_SIGNALING	0.412481	0.491049	0.0749279	0.313434	1.0339	32
HALLMARK_WNT_BETA_CATENIN_SIGNALING	0.447761	0.520653	0.10882	-0.260414	-1.01194	39
HALLMARK_FATTY_ACID_METABOLISM	0.486772	0.553151	0.143759	-0.198986	-0.979155	148
HALLMARK_OXIDATIVE_PHOSPHORYLATION	0.505618	0.561798	0.145516	-0.189956	-0.993899	200
HALLMARK_BILE_ACID_METABOLISM	0.87664	0.913167	0.0322153	0.187252	0.761689	97
HALLMARK_PEROXISOME	0.854167	0.913167	0.0899861	-0.172233	-0.812412	101
HALLMARK_SPERMATOGENESIS	0.858824	0.913167	0.0330163	0.190441	0.771113	94
HALLMARK_KRAS_SIGNALING_DN	0.907846	0.926373	0.0278699	0.182692	0.786199	142
HALLMARK_MYC_TARGETS_V2	1	1	0.0292811	0.0965874	0.359687	58
