## Supplementary material for "A cyclooxygenase-2 associated pro-tumorigenic inflammatory signature predicts outcome after surgery in lung cancer": Data file S17: GSEA Hallmark Data LUSC

### Sheet: Supplementary_table_17_fgsea_Ha
Supplementary Table 17
GSEA Hallmark Data LUSC
pathway	pval	padj	log2err	ES	NES	size
HALLMARK_EPITHELIAL_MESENCHYMAL_TRANSITION	1e-50	5e-49	NA	0.735115	3.58445	193
HALLMARK_TNFA_SIGNALING_VIA_NFKB	5.19614e-45	1.29904e-43	1.75065	0.707789	3.43588	190
HALLMARK_INFLAMMATORY_RESPONSE	9.76488e-30	1.62748e-28	1.41728	0.635163	3.07404	182
HALLMARK_COAGULATION	1.12476e-26	1.40596e-25	1.34223	0.707997	3.15559	111
HALLMARK_HYPOXIA	3.63851e-26	3.63851e-25	1.32672	0.609139	2.96023	187
HALLMARK_E2F_TARGETS	4.8003e-23	4.00025e-22	1.24623	-0.538967	-2.85495	200
HALLMARK_COMPLEMENT	9.32349e-17	6.65964e-16	1.05746	0.538173	2.59004	180
HALLMARK_KRAS_SIGNALING_UP	1.33209e-15	8.32556e-15	1.01754	0.521176	2.53276	187
HALLMARK_ALLOGRAFT_REJECTION	2.13217e-15	1.18454e-14	1.00732	0.52163	2.51739	181
HALLMARK_G2M_CHECKPOINT	4.62804e-15	2.31402e-14	0.996986	-0.475093	-2.51844	199
HALLMARK_INTERFERON_GAMMA_RESPONSE	9.96496e-15	4.52953e-14	0.986546	0.504313	2.45718	197
HALLMARK_IL6_JAK_STAT3_SIGNALING	3.76708e-14	1.56962e-13	0.965328	0.655986	2.74696	77
HALLMARK_MYC_TARGETS_V1	8.94657e-14	3.44099e-13	0.954542	-0.449756	-2.38239	200
HALLMARK_APICAL_JUNCTION	2.80496e-12	1.00177e-11	0.898671	0.479193	2.32768	185
HALLMARK_IL2_STAT5_SIGNALING	3.2422e-11	1.08073e-10	0.851339	0.459934	2.24265	193
HALLMARK_APOPTOSIS	1.22512e-10	3.82849e-10	0.826657	0.483064	2.2749	155
HALLMARK_OXIDATIVE_PHOSPHORYLATION	1.40083e-09	4.12008e-09	0.788187	-0.396557	-2.1006	200
HALLMARK_ANGIOGENESIS	1.5871e-09	4.4086e-09	0.788187	0.752892	2.59843	29
HALLMARK_MYOGENESIS	6.82834e-09	1.79693e-08	0.761461	0.452518	2.14623	164
HALLMARK_UV_RESPONSE_DN	3.66423e-07	9.16058e-07	0.674963	0.432013	2.01023	143
HALLMARK_GLYCOLYSIS	7.30021e-07	1.73814e-06	0.659444	0.404105	1.96383	187
HALLMARK_TGF_BETA_SIGNALING	9.49257e-07	2.1574e-06	0.659444	0.581434	2.26752	52
HALLMARK_P53_PATHWAY	1.0225e-06	2.22282e-06	0.643552	0.396823	1.93946	199
HALLMARK_MYC_TARGETS_V2	3.44821e-06	7.18376e-06	0.627257	-0.514028	-2.21454	58
HALLMARK_ESTROGEN_RESPONSE_LATE	3.87624e-06	7.75249e-06	0.610527	0.378936	1.84596	192
HALLMARK_ESTROGEN_RESPONSE_EARLY	6.11986e-06	1.1769e-05	0.610527	0.381338	1.85997	195
HALLMARK_DNA_REPAIR	8.07259e-06	1.49492e-05	0.593325	-0.361727	-1.86006	149
HALLMARK_INTERFERON_ALPHA_RESPONSE	0.000132301	0.000236252	0.518848	0.421507	1.84027	97
HALLMARK_XENOBIOTIC_METABOLISM	0.00104872	0.00180813	0.45506	0.335874	1.60486	169
HALLMARK_ANDROGEN_RESPONSE	0.00201242	0.00335403	0.431708	0.383524	1.67966	98
HALLMARK_MITOTIC_SPINDLE	0.00902817	0.0145616	0.38073	-0.265748	-1.40872	199
HALLMARK_APICAL_SURFACE	0.0103822	0.0162222	0.38073	0.446679	1.64676	40
HALLMARK_UV_RESPONSE_UP	0.0477356	0.0723267	0.321776	0.289446	1.36075	151
HALLMARK_CHOLESTEROL_HOMEOSTASIS	0.055814	0.0820793	0.237794	0.332081	1.36945	72
HALLMARK_SPERMATOGENESIS	0.0620406	0.0886294	0.321776	-0.277835	-1.29155	93
HALLMARK_ADIPOGENESIS	0.0723227	0.100448	0.195789	0.254744	1.24214	193
HALLMARK_NOTCH_SIGNALING	0.0884808	0.119569	0.193813	0.379994	1.33431	32
HALLMARK_HEDGEHOG_SIGNALING	0.155993	0.205255	0.141225	0.349157	1.23857	33
HALLMARK_PANCREAS_BETA_CELLS	0.221649	0.284166	0.118815	0.370001	1.18868	22
HALLMARK_BILE_ACID_METABOLISM	0.367647	0.459559	0.120985	-0.225079	-1.04491	90
HALLMARK_WNT_BETA_CATENIN_SIGNALING	0.386623	0.471492	0.0819779	0.285502	1.05255	40
HALLMARK_PEROXISOME	0.415663	0.491883	0.114267	-0.216255	-1.01523	97
HALLMARK_PROTEIN_SECRETION	0.423019	0.491883	0.0727141	0.230943	1.0046	95
HALLMARK_MTORC1_SIGNALING	0.50831	0.577625	0.0599892	0.200975	0.981971	200
HALLMARK_HEME_METABOLISM	0.53701	0.596678	0.0596037	0.202281	0.967005	177
HALLMARK_REACTIVE_OXYGEN_SPECIES_PATHWAY	0.614148	0.667552	0.0580984	0.238765	0.914143	48
HALLMARK_PI3K_AKT_MTOR_SIGNALING	0.650298	0.691806	0.0518458	0.208361	0.913505	99
HALLMARK_UNFOLDED_PROTEIN_RESPONSE	0.689189	0.717905	0.0495902	0.200024	0.892849	112
HALLMARK_FATTY_ACID_METABOLISM	0.775811	0.791644	0.0764767	-0.17309	-0.883062	145
HALLMARK_KRAS_SIGNALING_DN	0.826471	0.826471	0.0403295	0.180939	0.844152	149
