## Supplementary material for "A cyclooxygenase-2 associated pro-tumorigenic inflammatory signature predicts outcome after surgery in lung cancer": Data file S1: Clinical characteristics TRACERx cohort

### Sheet: TRACERx
Supplementary Table 1
Clinical characteristics and confounding prognostic clinical factors of the TRACERx dataset
Characteristic	LUAD (n=157)	LUAD: HR (p-value)	LUSC (n=100)	LUSC: HR (p-value)
Age at surgery – years
Median (range)	68 (37-92)	1.03 (0.01)	70 (49-90)	1.03 (0.15)
Sex – number (%)
Female	78 (50)	reference	32 (32)	reference
Male	79 (50)	1.3 (0.31)	68 (68)	1.3 (0.42)
Clinical disease stage – number (%)*
I	82 (52)	reference	54 (54)	reference
II	40 (25.5)	2.2 (0.009)	35 (35)	1.5 (0.20)
III	35 (22.5)	3.6 (<0.0001)	11 (11)	3.8 (0.001)
Smoking status – number (%)
Never	14 (9)	reference	3 (3)	reference
Former or current	143 (91)	2.9 (0.07)	97 (97)	1.4 (0.73)
Ethnicity – number (%)
White	147 (94)	reference	95 (95)	reference
Indian or Middle Eastern	4 (2.5)	- (0.78)	2 (2)	- (0.11)
Black or Caribbean	2 (1)	- (0.84)	3 (3)	- (0.99)
Mixed	4 (2.5)	- (0.99)	-	-
ECOG performance status† – number (%)
0	87 (55)	reference	45 (45)	reference
1	70 (45)	1.5 (0.07)	55 (55)	2.4 (0.005)
Adjuvant therapy – number (%)
No	107 (68)	reference	72 (72)	reference
Yes	50 (32)	2.03 (0.003)	28 (28)	0.86 (0.64)
Chemotherapy	47 (30)	2.00 (0.005)	25 (25)	0.78 (0.48)
Radiotherapy	2 (1.5)	1.6 (0.64)	2 (2)	8.8 (0.04)
Chemoradiotherapy	1 (0.5)	7.4 (0.05)	1 (1)	0.95 (0.96)
Visceral pleural invasion (VPI) - number (%)
No	104 (66)	reference	66 (66)	reference
Yes	53 (34)	1.5 (0.08)	34 (34)	0.91 (0.78)
Lymphovascular invasion (LVI) - number (%)
No	89 (57)	reference	56 (56)	reference
Yes	68 (43)	1.4 (0.19)	44 (44)	2.5 (0.002)
Surgery type - number (%)
Lobectomy	136 (86.7)	reference	76 (76)	reference
Bilobectomy	2 (1.3)	1.1 (0.99)	4 (4)	1.1 (0.89)
Lobectomy and wedge resection	3 (1.9)	1.8 (0.42)	1 (1)	- (1.00)
Pneumonectomy	4 (2.5)	1.2 (0.83)	9 (9)	1.8 (0.18)
Segmentectomy	12 (7.6)	1.5 (0.29)	10 (10)	1.2 (0.72)
Relapse site - number (%)
No recurrence	102 (65)	reference	69 (69)	reference
Extrathoracic	13 (8)	25 (<0.0001)	6 (6)	27 (<0.0001)
Intra & Extra	16 (10)	24 (<0.0001)	8 (8)	12 (<0.0001)
Intrathoracic	26 (17)	18 (<0.0001)	16 (16)	9 (<0.0001)
Unknown Site	-	-	1 (1)	25 (0.003)
Spread Through Air Space (STAS) - number (%)
Absent	61 (39)	reference
Present	94 (60)	1.83 (0.02)
NA	2 (1)
*The TNM Classification of Malignant Tumors, editions 7 or 8, was utilized to determine the clinical stage of the disease.
†ECOG performance-status scale ranges from 0 to 5, with higher scores reflecting increased levels of disability.
Endpoint for survival analysis: DFS 5-years
