## Supplementary material for "A cyclooxygenase-2 associated pro-tumorigenic inflammatory signature predicts outcome after surgery in lung cancer": Data file S2: Clinical characteristics TCGA cohort

### Sheet: TCGA
Supplementary Table 2
Clinical characteristics of The Cancer Genome Atlas (TCGA) dataset
Characteristic	LUAD (n=327)	LUSC (n=299)
Age at surgery – years
Median (range)	64 (33-87)	70 (40-85)
Sex – number (%)
Female	178 (54)	80 (27)
Male	149 (46)	219 (73)
Clinical disease stage – number (%)*
I	195 (60)	143 (48)
II	83 (25)	113 (38)
IIIA	49 (15)	43 (14)
Smoking status – number (%)
Never	53 (16)	9 (3)
Former or current	263 (80.5)	281 (94)
No data available	11 (3.5)	9 (3)
Race – number (%)
White	257 (79)	223 (75)
Asian	3 (1)	7 (2)
Black or African American	40 (12)	17 (6)
Not reported	27 (8)	52 (17)
ECOG performance status – number (%)
0	70 (21)	58 (19)
1	59 (18)	69 (23)
2	15 (5)	16 (5)
3	2 (1)	2 (1)
No data available	181 (55)	154 (52)
Adjuvant chemotherapy – number (%)
Yes	24 (7)	39 (13)
No	91 (28)	76 (25)
No data available	212 (65)	184 (62)
Adjuvant radiotherapy – number (%)
Yes	10 (3)	12 (4)
No	106 (32)	104 (35)
No data available	211 (65)	183 (61)
*The TNM Classification of Malignant Tumors, editions 3 through 8, was utilized to determine the clinical stage of the disease.
†The Eastern Cooperative Oncology Group (ECOG) performance-status scale ranges from 0 to 5, with higher scores reflecting increased levels of disability.
