## Supplementary material for "A cyclooxygenase-2 associated pro-tumorigenic inflammatory signature predicts outcome after surgery in lung cancer": Data file S3: Clinical characteristics Shedden cohort

### Sheet: Shedden
Supplementary Table 3
Clinical characteristics and confounding prognostic clinical factors of the Shedden dataset
Characteristic	LUAD (n=410)	LUAD: HR (p-value)
Age at surgery – years
Median (range)	65 (33-87)	1.01 (0.18)
Sex – number (%)
Female	208	reference
Male	202	1.2 (0.22)
Clinical disease stage – number (%)*
I	146	reference
II	238	1.5 (0.005)
III	26	2.9 (<0.001)
Smoking status – number (%)
Never	46	reference
Former or current	286	1.21 (0.40)
No data available	78	0.99 (0.97)
Adjuvant chemotherapy – number (%)
No	235	0.47 (<0.001)
Yes	85	reference
Adjuvant radiotherapy – number (%)
No	349	0.36 (<0.001)
Yes	61	reference
Histological Grade – number (%)
Well differentiated	58	reference
Moderate differentiation	191	1.0 (0.99)
Poorly differentiated	156	1.23 (0.33)
No data available	5	0.33 (0.28)
*The specific edition of the TNM Classification of Malignant Tumors was not indicated; staging was reported to have been conducted uniformly across all sites.
Endpoint for survival analysis: DFS 5-years
